# Unravelling undiagnosed rare disease cases by HiFi long-read genome sequencing

**DOI:** 10.1101/2024.05.03.24305331

**Authors:** Wouter Steyaert, Lydia Sagath, German Demidov, Vicente A. Yépez, Anna Esteve-Codina, Julien Gagneur, Kornelia Ellwanger, Ronny Derks, Marjan Weiss, Amber den Ouden, Simone van den Heuvel, Hilde Swinkels, Nick Zomer, Marloes Steehouwer, Luke O’Gorman, Galuh Astuti, Kornelia Neveling, Rebecca Schüle, Jishu Xu, Matthis Synofzik, Danique Beijer, Holger Hengel, Ludger Schöls, Kristl G Claeys, Jonathan Baets, Liedewei Van de Vondel, Alessandra Ferlini, Rita Selvatici, Heba Morsy, Marwa Saeed Abd Elmaksoud, Volker Straub, Juliane Müller, Veronica Pini, Luke Perry, Anna Sarkozy, Irina Zaharieva, Francesco Muntoni, Enrico Bugiardini, Kiran Polavarapu, Rita Horvath, Evan Reid, Hanns Lochmüller, Marco Spinazzi, Marco Savarese, Solve-RD DITF-ITHACA, Solve-RD DITF-Euro-NMD, Solve-RD DITF-RND, Solve-RD DITF-EpiCARE, Leslie Matalonga, Steven Laurie, Han G. Brunner, Holm Graessner, Sergi Beltran, Stephan Ossowski, Lisenka E.L.M. Vissers, Christian Gilissen, Alexander Hoischen, the Solve-RD consortium

## Abstract

Solve-RD is a pan-European rare disease (RD) research program that aims to identify disease-causing genetic variants in previously undiagnosed RD families. We utilised 10-fold coverage HiFi long-read sequencing (LRS) for detecting causative structural variants (SVs), single nucleotide variants (SNVs), insertion-deletions (InDels), and short tandem repeat (STR) expansions in extensively studied RD families without clear molecular diagnoses. Our cohort includes 293 individuals from 114 genetically undiagnosed RD families selected by European Rare Disease Network (ERN) experts. Of these, 21 families were affected by so-called ‘unsolvable’ syndromes for which genetic causes remain unknown, and 93 families with at least one individual affected by a rare neurological, neuromuscular, or epilepsy disorder without genetic diagnosis despite extensive prior testing.

Clinical interpretation and orthogonal validation of variants in known disease genes yielded thirteen novel genetic diagnoses due to *de novo* and rare inherited SNVs, InDels, SVs, and STR expansions. In an additional four families, we identified a candidate disease-causing SV affecting several genes including an *MCF2*/*FGF13* fusion and *PSMA3* deletion. However, no common genetic cause was identified in any of the ‘unsolvable’ syndromes. Taken together, we found (likely) disease-causing genetic variants in 13.0% of previously unsolved families and additional candidate disease-causing SVs in another 4.3% of these families.

In conclusion, our results demonstrate the added value of HiFi long-read genome sequencing in undiagnosed rare diseases.
