## Supplemental Table S1 for "Unravelling undiagnosed rare disease cases by HiFi long-read genome sequencing"

### Sheet: Blad1
SampleID	Cohort	Gender	Family	Ern	DiseaseStatus
F001.1	Unsolvables	F	F001	ITHACA	A
F001.2	Unsolvables	F	F001	ITHACA	NA
F001.3	Unsolvables	M	F001	ITHACA	NA
F002.1	Unsolvables	M	F002	ITHACA	A
F002.2	Unsolvables	F	F002	ITHACA	NA
F002.3	Unsolvables	M	F002	ITHACA	NA
F003.1	Unsolvables	M	F003	ITHACA	A
F004.1	Unsolvables	M	F004	ITHACA	A
F004.2	Unsolvables	F	F004	ITHACA	NA
F004.3	Unsolvables	M	F004	ITHACA	NA
F005.1	Unsolvables	F	F005	ITHACA	A
F005.2	Unsolvables	F	F005	ITHACA	NA
F005.3	Unsolvables	M	F005	ITHACA	NA
F005.4	Unsolvables	F	F005	ITHACA	NA
F006.1	Unsolvables	M	F006	ITHACA	A
F006.2	Unsolvables	F	F006	ITHACA	NA
F006.3	Unsolvables	M	F006	ITHACA	NA
F007.1	Unsolvables	F	F007	ITHACA	A
F007.2	Unsolvables	F	F007	ITHACA	NA
F007.3	Unsolvables	M	F007	ITHACA	NA
F008.1	unsolved	M	F008	RND	A
F008.2	unsolved	F	F008	RND	A
F009.1	Unsolvables	F	F009	ITHACA	A
F009.2	Unsolvables	F	F009	ITHACA	NA
F009.3	Unsolvables	M	F009	ITHACA	NA
F010.1	unsolved	M	F010	RND	A
F010.2	unsolved	F	F010	RND	NA
F010.3	unsolved	M	F010	RND	A
F011.1	unsolved	F	F011	RND	A
F011.2	unsolved	M	F011	RND	NA
F012.1	unsolved	M	F012	RND	A
F012.2	unsolved	M	F012	RND	A
F013.1	unsolved	M	F013	RND	A
F013.2	unsolved	M	F013	RND	A
F013.3	unsolved	M	F013	RND	NA
F013.4	unsolved	M	F013	RND	A
F013.5	unsolved	M	F013	RND	A
F014.1	unsolved	M	F014	RND	A
F014.2	unsolved	M	F014	RND	NA
F014.3	unsolved	M	F014	RND	A
F015.1	unsolved	M	F015	RND	A
F015.2	unsolved	F	F015	RND	A
F016.1	unsolved	M	F016	RND	A
F016.2	unsolved	M	F016	RND	A
F017.1	unsolved	M	F017	RND	A
F017.2	unsolved	F	F017	RND	A
F018.1	unsolved	F	F018	RND	A
F018.2	unsolved	M	F018	RND	A
F019.1	unsolved	F	F019	RND	A
F019.2	unsolved	M	F019	RND	NA
F019.3	unsolved	M	F019	RND	A
F020.1	unsolved	F	F020	RND	A
F020.2	unsolved	M	F020	RND	A
F021.1	unsolved	F	F021	RND	A
F021.2	unsolved	M	F021	RND	A
F022.1	unsolved	M	F022	RND	A
F022.2	unsolved	M	F022	RND	A
F022.3	unsolved	M	F022	RND	NA
F023.1	unsolved	F	F023	RND	A
F023.2	unsolved	F	F023	RND	NA
F023.3	unsolved	F	F023	RND	A
F024.1	unsolved	F	F024	RND	A
F024.2	unsolved	M	F024	RND	A
F024.3	unsolved	F	F024	RND	NA
F025.1	unsolved	M	F025	RND	A
F025.2	unsolved	F	F025	RND	A
F025.3	unsolved	M	F025	RND	NA
F026.1	unsolved	M	F026	RND	A
F026.2	unsolved	M	F026	RND	A
F026.3	unsolved	F	F026	RND	NA
F027.1	Unsolvables	F	F027	ITHACA	A
F027.2	Unsolvables	F	F027	ITHACA	NA
F027.3	Unsolvables	M	F027	ITHACA	NA
F028.1	Unsolvables	F	F028	ITHACA	A
F028.2	Unsolvables	F	F028	ITHACA	NA
F029.1	Unsolvables	F	F029	ITHACA	A
F029.2	Unsolvables	F	F029	ITHACA	NA
F029.3	Unsolvables	M	F029	ITHACA	NA
F030.1	Unsolvables	M	F030	ITHACA	A
F030.2	Unsolvables	F	F030	ITHACA	NA
F030.3	Unsolvables	M	F030	ITHACA	NA
F031.1	Unsolvables	F	F031	ITHACA	A
F031.2	Unsolvables	F	F031	ITHACA	NA
F031.3	Unsolvables	M	F031	ITHACA	NA
F032.1	Unsolvables	M	F032	ITHACA	A
F032.2	Unsolvables	F	F032	ITHACA	NA
F032.3	Unsolvables	M	F032	ITHACA	NA
F033.1	unsolved	M	F033	EURO-NMD	A
F034.1	unsolved	M	F034	EURO-NMD	A
F035.1	Unsolved	F	F035	ITHACA	A
F035.2	Unsolved	F	F035	ITHACA	NA
F035.3	Unsolved	M	F035	ITHACA	NA
F036.1	Unsolvables	F	F036	ITHACA	A
F036.2	Unsolvables	F	F036	ITHACA	NA
F036.3	Unsolvables	M	F036	ITHACA	NA
F036.4	Unsolvables	F	F036	ITHACA	NA
F037.1	unsolved	M	F037	EURO-NMD	A
F038.1	unsolved	F	F038	EURO-NMD	A
F039.1	unsolved	F	F039	EURO-NMD	A
F039.2	unsolved	F	F039	EURO-NMD	NA
F039.3	unsolved	M	F039	EURO-NMD	NA
F040.1	unsolved	M	F040	EURO-NMD	A
F041.1	unsolved	M	F041	EURO-NMD	A
F041.2	unsolved	F	F041	EURO-NMD	NA
F041.3	unsolved	M	F041	EURO-NMD	NA
F042.1	unsolved	M	F042	EURO-NMD	A
F043.1	unsolved	M	F043	EURO-NMD	A
F044.1	unsolved	M	F044	EURO-NMD	A
F044.2	unsolved	F	F044	EURO-NMD	NA
F044.3	unsolved	M	F044	EURO-NMD	NA
F045.1	Unsolved	M	F045	ITHACA	A
F045.2	Unsolved	F	F045	ITHACA	NA
F045.3	Unsolved	M	F045	ITHACA	NA
F046.1	Unsolvables	F	F046	ITHACA	A
F046.2	Unsolvables	F	F046	ITHACA	NA
F046.3	Unsolvables	M	F046	ITHACA	NA
F047.1	unsolved	F	F047	RND	A
F047.2	unsolved	M	F047	RND	A
F048.1	unsolved	F	F048	RND	A
F048.2	unsolved	F	F048	RND	A
F048.3	unsolved	F	F048	RND	NA
F049.1	unsolved	M	F049	RND	A
F049.2	unsolved	F	F049	RND	A
F049.3	unsolved	M	F049	RND	NA
F050.1	unsolved	F	F050	RND	A
F050.2	unsolved	F	F050	RND	NA
F050.3	unsolved	F	F050	RND	A
F051.1	unsolved	F	F051	RND	A
F051.2	unsolved	F	F051	RND	NA
F051.3	unsolved	M	F051	RND	A
F052.1	Unsolvables	M	F052	ITHACA	A
F052.2	Unsolvables	F	F052	ITHACA	NA
F053.1	Unsolvables	F	F053	ITHACA	A
F053.2	Unsolvables	F	F053	ITHACA	NA
F053.3	Unsolvables	M	F053	ITHACA	NA
F054.1	Unsolvables	M	F054	ITHACA	A
F054.2	Unsolvables	F	F054	ITHACA	NA
F054.3	Unsolvables	M	F054	ITHACA	NA
F055.1	Unsolvables	M	F055	ITHACA	A
F055.2	Unsolvables	F	F055	ITHACA	NA
F055.3	Unsolvables	M	F055	ITHACA	NA
F056.1	unsolved	M	F056	RND	A
F056.2	unsolved	F	F056	RND	NA
F056.3	unsolved	M	F056	RND	A
F057.1	unsolved	M	F057	RND	A
F057.2	unsolved	F	F057	RND	A
F058.1	unsolved	M	F058	RND	A
F058.2	unsolved	M	F058	RND	A
F058.3	unsolved	F	F058	RND	NA
F059.1	unsolved	F	F059	RND	A
F059.2	unsolved	M	F059	RND	A
F060.1	unsolved	F	F060	RND	A
F060.2	unsolved	F	F060	RND	NA
F060.3	unsolved	M	F060	RND	A
F061.1	unsolved	F	F061	RND	A
F061.2	unsolved	F	F061	RND	NA
F061.3	unsolved	M	F061	RND	A
F062.1	unsolved	M	F062	RND	A
F062.2	unsolved	F	F062	RND	A
F063.1	unsolved	M	F063	RND	A
F063.2	unsolved	F	F063	RND	A
F063.3	unsolved	M	F063	RND	NA
F064.1	unsolved	F	F064	RND	A
F065.1	unsolved	F	F065	ITHACA	A
F066.1	unsolved	F	F066	EURO-NMD	A
F066.2	unsolved	F	F066	EURO-NMD	NA
F066.3	unsolved	M	F066	EURO-NMD	NA
F067.1	unsolved	F	F067	EURO-NMD	A
F067.2	unsolved	F	F067	EURO-NMD	NA
F067.3	unsolved	M	F067	EURO-NMD	A
F067.4	unsolved	F	F067	EURO-NMD	A
F068.1	unsolved	M	F068	EURO-NMD	A
F068.2	unsolved	F	F068	EURO-NMD	NA
F068.3	unsolved	M	F068	EURO-NMD	NA
F068.4	unsolved	F	F068	EURO-NMD	A
F069.1	unsolved	F	F069	EURO-NMD	A
F069.2	unsolved	F	F069	EURO-NMD	NA
F069.3	unsolved	M	F069	EURO-NMD	NA
F070.1	unsolved	M	F070	EURO-NMD	A
F070.2	unsolved	F	F070	EURO-NMD	NA
F070.3	unsolved	M	F070	EURO-NMD	NA
F071.1	unsolved	M	F071	EURO-NMD	A
F071.2	unsolved	M	F071	EURO-NMD	NA
F072.1	unsolved	M	F072	EURO-NMD	A
F072.2	unsolved	F	F072	EURO-NMD	NA
F073.1	Unsolved	M	F073	ITHACA	A
F073.2	Unsolved	F	F073	ITHACA	NA
F073.3	Unsolved	M	F073	ITHACA	NA
F074.1	unsolved	M	F074	EURO-NMD	NA
F074.2	unsolved	M	F074	EURO-NMD	A
F075.1	unsolved	F	F075	EURO-NMD	A
F075.2	unsolved	F	F075	EURO-NMD	NA
F075.3	unsolved	M	F075	EURO-NMD	NA
F075.4	unsolved	M	F075	EURO-NMD	NA
F076.1	Unsolvables	F	F076	ITHACA	A
F076.2	Unsolvables	F	F076	ITHACA	NA
F076.3	Unsolvables	M	F076	ITHACA	NA
F077.1	unsolved	M	F077	RND	A
F077.2	unsolved	M	F077	RND	A
F078.1	unsolved	F	F078	EURO-NMD	A
F078.2	unsolved	M	F078	EURO-NMD	A
F079.1	unsolved	M	F079	EURO-NMD	A
F079.2	unsolved	F	F079	EURO-NMD	NA
F079.3	unsolved	M	F079	EURO-NMD	NA
F079.4	unsolved	F	F079	EURO-NMD	NA
F079.5	unsolved	M	F079	EURO-NMD	A
F079.6	unsolved	M	F079	EURO-NMD	A
F079.7	unsolved	F	F079	EURO-NMD	NA
F080.1	unsolved	M	F080	EURO-NMD	A
F081.1	unsolved	M	F081	EURO-NMD	A
F082.1	unsolved	M	F082	RND	A
F082.2	unsolved	F	F082	RND	A
F083.1	unsolved	M	F083	RND	A
F083.2	unsolved	M	F083	RND	A
F084.1	unsolved	F	F084	RND	A
F084.2	unsolved	F	F084	RND	A
F085.1	unsolved	F	F085	RND	A
F085.2	unsolved	M	F085	RND	A
F085.3	unsolved	F	F085	RND	NA
F086.1	unsolved	F	F086	RND	A
F087.1	unsolved	M	F087	EURO-NMD	A
F087.2	unsolved	F	F087	EURO-NMD	A
F087.3	unsolved	M	F087	EURO-NMD	NA
F088.1	unsolved	F	F088	EURO-NMD	A
F088.2	unsolved	F	F088	EURO-NMD	A
F088.3	unsolved	M	F088	EURO-NMD	A
F089.1	unsolved	F	F089	EURO-NMD	A
F089.2	unsolved	F	F089	EURO-NMD	A
F089.3	unsolved	M	F089	EURO-NMD	NA
F089.4	unsolved	F	F089	EURO-NMD	NA
F089.5	unsolved	M	F089	EURO-NMD	NA
F090.1	unsolved	M	F090	EURO-NMD	A
F090.2	unsolved	F	F090	EURO-NMD	NA
F091.1	unsolved	M	F091	EURO-NMD	A
F091.2	unsolved	F	F091	EURO-NMD	NA
F091.3	unsolved	M	F091	EURO-NMD	NA
F092.1	unsolved	M	F092	EURO-NMD	A
F092.2	unsolved	F	F092	EURO-NMD	NA
F092.3	unsolved	M	F092	EURO-NMD	NA
F093.1	unsolved	M	F093	EURO-NMD	A
F093.2	unsolved	F	F093	EURO-NMD	NA
F093.3	unsolved	M	F093	EURO-NMD	NA
F094.1	unsolved	M	F094	EURO-NMD	A
F094.2	unsolved	F	F094	EURO-NMD	A
F094.3	unsolved	M	F094	EURO-NMD	NA
F095.1	unsolved	M	F095	EURO-NMD	A
F096.1	unsolved	M	F096	EURO-NMD	A
F097.1	Unsolved	M	F097	EpiCARE	A
F097.2	Unsolved	F	F097	EpiCARE	NA
F097.3	Unsolved	M	F097	EpiCARE	NA
F098.1	Unsolved	F	F098	EpiCARE	A
F098.2	Unsolved	F	F098	EpiCARE	NA
F098.3	Unsolved	M	F098	EpiCARE	NA
F099.1	Unsolved	M	F099	EpiCARE	A
F099.2	Unsolved	F	F099	EpiCARE	NA
F099.3	Unsolved	M	F099	EpiCARE	NA
F100.1	Unsolved	M	F100	EpiCARE	A
F100.2	Unsolved	F	F100	EpiCARE	NA
F100.3	Unsolved	M	F100	EpiCARE	NA
F101.1	Unsolved	M	F101	EpiCARE	A
F101.2	Unsolved	F	F101	EpiCARE	NA
F101.3	Unsolved	M	F101	EpiCARE	NA
F102.1	Unsolved	F	F102	EpiCARE	A
F102.2	Unsolved	F	F102	EpiCARE	NA
F102.3	Unsolved	M	F102	EpiCARE	NA
F103.1	Unsolved	M	F103	EpiCARE	A
F103.2	Unsolved	F	F103	EpiCARE	NA
F103.3	Unsolved	M	F103	EpiCARE	NA
F104.1	Unsolved	F	F104	ITHACA	A
F104.2	Unsolved	F	F104	ITHACA	NA
F104.3	Unsolved	M	F104	ITHACA	NA
F105.1	Unsolved	F	F105	ITHACA	A
F105.2	Unsolved	F	F105	ITHACA	NA
F105.3	Unsolved	M	F105	ITHACA	NA
F106.1	Unsolved	M	F106	ITHACA	A
F106.2	Unsolved	F	F106	ITHACA	NA
F106.3	Unsolved	M	F106	ITHACA	NA
F107.1	Unsolved	M	F107	ITHACA	A
F107.2	Unsolved	F	F107	ITHACA	NA
F107.3	Unsolved	M	F107	ITHACA	NA
F108.1	Unsolved	NN	F108	ITHACA	A
F108.2	Unsolved	F	F108	ITHACA	NA
F108.3	Unsolved	M	F108	ITHACA	NA
F109.1	unsolved	F	F109	EURO-NMD	A
F109.2	unsolved	M	F109	EURO-NMD	A
F109.3	unsolved	F	F109	EURO-NMD	A
F110.1	unsolved	F	F110	EURO-NMD	A
F110.2	unsolved	M	F110	EURO-NMD	A
F111.1	unsolved	M	F111	EURO-NMD	A
F111.2	unsolved	F	F111	EURO-NMD	A
F112.1	unsolved	M	F112	EURO-NMD	A
F113.1	unsolved	F	F113	ITHACA	A
F114.1	unsolved	M	F114	ITHACA	A
