## Supplemental Table S2 for "Unravelling undiagnosed rare disease cases by HiFi long-read genome sequencing"

### Sheet: Blad1
Participant ID	ERN	BND ≥ 20 bp	BND ≥ 50 bp	DEL ≥ 20 bp	DEL ≥ 50 bp	DUP ≥ 20 bp	DUP ≥ 50 bp	INS ≥ 20 bp	INS ≥ 50 bp	INV ≥ 20 bp	INV ≥ 50 bp	SV_SUM ≥ 20 bp	SV_SUM ≥ 50 bp	SNV_SUM
F013.1	EpiCARE	74	74	21547	8607	2683	480	25814	11709	158	158	50276	21028	4453657
F013.2	EpiCARE	94	94	23512	9513	2867	551	26753	12902	111	111	53337	23171	4854051
F013.3	EpiCARE	99	99	23458	9645	2852	511	27069	12942	125	125	53603	23322	4801765
F047.2	EpiCARE	94	94	23762	9566	2745	551	26429	12906	116	116	53146	23233	4902495
F047.1	EpiCARE	101	101	23923	9764	2784	567	26128	12935	128	128	53064	23495	4886883
F047.3	EpiCARE	87	87	23761	9731	2653	501	26245	13100	117	117	52863	23536	4853019
F058.1	EpiCARE	91	91	24028	9913	2741	547	26355	12939	114	114	53329	23604	4866820
F058.3	EpiCARE	90	90	24050	9696	2740	541	26651	12783	110	110	53641	23220	4869520
F058.2	EpiCARE	92	92	23770	9671	2755	523	26953	13007	135	135	53705	23428	4826882
F005.2	EpiCARE	98	98	23832	9734	2793	565	26870	12916	155	155	53748	23468	4864545
F005.3	EpiCARE	101	101	23949	9657	2863	555	27225	12965	154	154	54292	23432	4851745
F005.1	EpiCARE	82	82	23602	9552	2747	556	26825	12650	162	162	53418	23002	4786329
F042.3	EpiCARE	94	94	23814	9661	2787	564	26244	12915	126	126	53065	23360	4879253
F042.1	EpiCARE	88	88	23570	9493	2769	531	27060	12850	158	158	53645	23120	4816795
F042.2	EpiCARE	102	102	23707	9650	2847	557	27110	12885	118	118	53884	23312	4810794
F060.1	EpiCARE	92	92	24318	9804	2939	557	28463	13154	192	192	56004	23799	4918250
F060.2	EpiCARE	81	81	23755	9532	2885	546	28353	13053	175	175	55249	23387	4816903
F060.3	EpiCARE	82	82	24199	9791	2943	572	27951	13122	161	161	55336	23728	4934509
F033.1	EpiCARE	88	88	23600	9635	2901	533	27514	13036	159	159	54262	23451	4849169
F033.2	EpiCARE	97	97	23758	9659	2921	525	27863	13205	124	124	54763	23610	4827576
F033.3	EpiCARE	76	76	22113	8575	2611	446	35778	12487	579	579	61157	22163	4233467
F052.3	ITHACA	103	103	23352	9471	2865	548	26683	12574	293	293	53296	22989	4802350
F052.1	ITHACA	94	94	23396	9583	2846	572	26560	12669	207	207	53103	23125	4798518
F052.2	ITHACA	72	72	23569	9711	2849	558	26523	12735	197	197	53210	23273	4701481
F037.1	ITHACA	67	67	23107	9633	2915	519	27309	12846	325	325	53723	23390	4723689
F037.3	ITHACA	59	59	22078	9098	2794	462	27068	12208	344	344	52343	22171	4393376
F096.1	ITHACA	70	70	23283	9648	2887	560	27045	12722	357	357	53642	23357	4697193
F096.2	ITHACA	70	70	23439	9541	2907	534	26717	12547	220	220	53353	22912	4775583
F096.3	ITHACA	63	63	22760	9417	2856	532	27264	12580	210	210	53153	22802	4604254
F068.2	ITHACA	66	66	26873	11185	3454	592	30178	14251	241	241	60812	26335	5530113
F068.4	ITHACA	65	65	25282	10320	3186	556	28947	13533	1530	1530	59010	26004	5218881
F068.3	ITHACA	34	34	24469	9973	3020	478	28343	12992	1504	1504	57370	24981	4304533
F074.3	ITHACA	62	62	23170	9572	2828	508	26378	12453	241	241	52679	22836	4703936
F074.1	ITHACA	70	70	23007	9487	2795	485	26747	12534	223	223	52842	22799	4673214
F074.2	ITHACA	62	62	23203	9469	2872	512	26621	12593	228	228	52986	22864	4756728
F068.1	ITHACA	66	66	23328	9551	2879	531	26859	12696	242	242	53374	23086	4698092
F057.3	ITHACA	95	95	23562	9732	3008	569	27478	12768	247	247	54390	23411	4799514
F057.2	ITHACA	92	92	22897	9453	2962	511	27929	12578	275	275	54155	22909	4741329
F057.1	ITHACA	110	110	23020	9440	2965	525	27832	12636	293	293	54220	23004	4807089
F101.2	ITHACA	76	76	23432	9479	2867	529	26599	12665	306	306	53280	23055	4746259
F101.1	ITHACA	94	94	23155	9488	2879	541	25968	12500	374	374	52470	22997	4653177
F101.3	ITHACA	93	93	23276	9478	2903	554	26194	12602	198	198	52664	22925	4801163
F037.2	ITHACA	54	54	21650	8782	2771	473	26550	12053	398	398	51423	21760	4324394
F066.3	ITHACA	80	80	22047	9059	2812	506	26837	12155	555	555	52331	22355	4405464
F066.2	ITHACA	88	88	22991	9466	2869	504	27785	12516	832	832	54565	23406	4566671
F066.1	ITHACA	87	87	22941	9396	2899	502	27453	12507	162	162	53542	22654	4709730
F087.2	ITHACA	84	84	23504	9668	2878	557	28354	13126	169	169	54989	23604	4797965
F087.3	ITHACA	44	44	16098	6398	1889	341	18333	8518	98	98	36462	15399	2881781
F015.2	ITHACA	33	33	22523	9185	2815	454	27438	12529	196	196	53005	22397	4611332
F015.1	ITHACA	61	61	22497	9244	2822	439	27528	12497	135	135	53043	22376	4768784
F078.3	ITHACA	87	87	23666	9720	2831	520	26805	12828	162	162	53551	23317	4811325
F078.2	ITHACA	90	90	23694	9728	2833	539	26352	12581	217	217	53186	23155	4756606
F078.1	ITHACA	75	75	23545	9595	2828	528	26563	12699	179	179	53190	23076	4773667
F087.1	ITHACA	98	98	23435	9567	2869	587	27441	12951	174	174	54017	23377	4786266
F027.2	ITHACA	88	88	23278	9502	2930	527	27525	12999	205	205	54026	23321	4781009
F027.1	ITHACA	75	75	23295	9666	2938	530	27540	12960	188	188	54036	23419	4738900
F027.3	ITHACA	80	80	23359	9544	2917	500	26828	12791	137	137	53321	23052	4794706
F019.1	ITHACA	80	80	23300	9557	2973	558	27165	12782	200	200	53718	23177	4819214
F019.2	ITHACA	76	76	23717	9867	2913	538	27270	12924	213	213	54189	23618	4720172
F019.3	ITHACA	80	80	23303	9548	2973	593	27154	12641	271	271	53781	23133	4782643
F103.1	ITHACA	50	50	22724	9372	2822	469	27792	12666	130	130	53518	22687	4678567
F099.1	ITHACA	34	34	22769	9352	2883	430	29823	12877	196	196	55705	22889	4654145
F038.2	ITHACA	58	58	22928	9362	2860	496	26790	12863	131	131	52767	22910	4887710
F038.1	ITHACA	48	48	23173	9443	2905	471	27874	12835	176	176	54176	22973	4856115
F070.1	ITHACA	85	85	23241	9398	2761	517	27445	12673	152	152	53684	22825	4787673
F070.2	ITHACA	69	69	23187	9470	2831	514	27470	12686	139	139	53696	22878	4730423
F070.3	ITHACA	90	90	23272	9406	2775	531	27742	12737	142	142	54021	22906	4787060
F097.2	ITHACA	80	80	23252	9505	2833	496	27601	12582	141	141	53907	22804	4778557
F097.3	ITHACA	91	91	23509	9672	2802	511	27553	12805	128	128	54083	23207	4764075
F097.1	ITHACA	98	98	23765	9693	2930	547	26638	12937	122	122	53553	23397	4862347
F100.1	ITHACA	98	98	23559	9633	2826	560	26668	12756	107	107	53258	23154	4845134
F100.2	ITHACA	103	103	23631	9540	2830	538	27379	12791	105	105	54048	23077	4873993
F100.3	ITHACA	89	89	23480	9542	2837	545	26847	12755	105	105	53358	23036	4798575
F065.1	ITHACA	46	46	22839	9273	2866	460	27883	12804	128	128	53762	22711	4850769
F084.2	ITHACA	78	78	23953	9841	2812	535	29660	13310	131	131	56634	23895	4845441
F084.1	ITHACA	112	112	27244	10691	3624	631	31672	14685	140	140	62792	26259	4802401
F084.3	ITHACA	84	84	27833	10870	3661	622	34222	15008	146	146	65946	26730	4872104
F039.2	ITHACA	94	94	25167	10039	2914	553	27912	13382	155	155	56242	24223	5171304
F039.1	ITHACA	120	120	28865	11178	3770	657	32394	15107	149	149	65298	27211	5111621
F039.3	ITHACA	105	105	29571	11433	3750	598	33679	15356	173	173	67278	27665	5050017
F056.2	ITHACA	110	110	24089	9768	2792	533	26408	13035	123	123	53522	23569	4898571
F056.1	ITHACA	108	108	24298	9938	2806	527	26312	13047	125	125	53649	23745	4912848
F056.3	ITHACA	93	93	23728	9509	2849	542	27028	12951	147	147	53845	23242	4884744
F036.2	ITHACA	104	104	24120	9739	2738	540	25921	12903	123	123	53006	23409	4936898
F036.1	ITHACA	94	94	23774	9610	2712	531	25895	12783	134	134	52609	23152	4901332
F036.3	ITHACA	120	120	23895	9714	2781	551	26759	13066	122	122	53677	23573	4823611
F092.2	ITHACA	111	111	23913	9586	2847	527	26263	12844	132	132	53266	23200	4941390
F092.1	ITHACA	103	103	23912	9686	2736	507	25831	12882	126	126	52708	23304	4850883
F092.3	ITHACA	108	108	24184	9676	2828	523	26524	12955	205	205	53849	23467	4922277
F089.1	ITHACA	99	99	23920	9674	2752	554	27570	13128	132	132	54473	23587	4864453
F089.2	ITHACA	87	87	23778	9635	2783	552	26940	12944	129	129	53717	23347	4821735
F089.3	ITHACA	106	106	23790	9662	2763	533	27124	13132	117	117	53900	23550	4880878
F054.1	ITHACA	90	90	23884	9611	2850	574	26479	12974	110	110	53413	23359	4910673
F054.3	ITHACA	96	96	23844	9719	2787	557	26162	12822	116	116	53005	23310	4839206
F054.2	ITHACA	85	85	23835	9597	2775	518	26432	12898	116	116	53243	23214	4870737
F046.1	ITHACA	109	109	23846	9636	2720	534	26011	12820	103	103	52789	23202	4860512
F046.3	ITHACA	110	110	23835	9524	2765	530	26533	13003	119	119	53362	23286	4874711
F046.2	ITHACA	97	97	23809	9684	2678	538	26433	12766	111	111	53128	23196	4808046
F040.3	ITHACA	107	107	24066	9850	2818	575	27400	13245	128	128	54519	23905	4911128
F040.2	ITHACA	108	108	23984	9819	2840	525	27567	13148	118	118	54617	23718	4867897
F040.1	ITHACA	96	96	23940	9717	2818	562	27234	13033	124	124	54212	23532	4905567
F012.1	ITHACA	108	108	23893	9575	2735	525	25559	12655	108	108	52403	22971	4909957
F012.2	ITHACA	98	98	24025	9655	2731	540	25811	12781	116	116	52781	23190	4854180
F012.3	ITHACA	107	107	23907	9504	2723	509	25657	12532	139	139	52533	22791	4872350
F107.1	ITHACA	44	44	22880	9367	2972	474	29004	12869	236	236	55136	22990	4727232
F003.4	ITHACA	96	96	24937	10073	2899	529	28802	13390	172	172	56906	24260	5076990
F003.1	ITHACA	107	107	25045	10105	2925	525	29446	13503	190	190	57713	24430	5126777
F003.2	ITHACA	40	40	24233	9855	3077	478	30670	13419	200	200	58220	23992	5027640
F003.3	ITHACA	96	96	25423	10359	2902	536	28761	13522	167	167	57349	24680	5074055
F112.1	EURO-NMD	77	77	22546	9200	2855	414	28515	12896	133	133	54126	22720	4718429
F114.1	EURO-NMD	60	60	22878	9362	2854	467	28202	12592	130	130	54124	22611	4595001
F113.1	EURO-NMD	44	44	22701	9244	2850	449	32546	12873	300	300	58441	22910	4600676
F088.1	EURO-NMD	57	57	22687	9259	2817	446	26483	12354	146	146	52190	22262	4794322
F023.3	EURO-NMD	97	97	23335	9343	2839	533	26841	12922	162	162	53274	23057	4852561
F023.1	EURO-NMD	80	80	23114	9325	2789	518	27083	12699	190	190	53256	22812	4741080
F023.2	EURO-NMD	89	89	23312	9414	2854	536	27102	12869	156	156	53513	23064	4796835
F082.1	EURO-NMD	31	31	22449	9111	2849	438	27442	12447	156	156	52927	22183	4675252
F080.1	EURO-NMD	112	112	22827	9181	2731	510	26418	12490	155	155	52243	22448	4713781
F080.2	EURO-NMD	107	107	23484	9487	2842	532	26508	12750	131	131	53072	23007	4835076
F080.3	EURO-NMD	100	100	23254	9310	2810	525	26429	12553	192	192	52785	22680	4789800
F104.1	EURO-NMD	75	75	22571	9168	2812	484	26895	12485	130	130	52483	22342	4792110
F094.1	EURO-NMD	53	53	22859	9210	2817	456	27008	12430	935	935	53672	23084	4663365
F014.3	EURO-NMD	81	81	23812	9731	3044	581	28656	13108	127	127	55720	23628	4898004
F014.2	EURO-NMD	73	73	23592	9757	2990	539	29030	12914	156	156	55841	23439	4795371
F014.1	EURO-NMD	86	86	23725	9602	2979	543	27407	12961	140	140	54337	23332	4883910
F106.3	EURO-NMD	109	109	27409	10684	3664	648	32333	14770	135	135	63650	26346	4843360
F106.2	EURO-NMD	98	98	27044	10600	3678	593	32145	14623	131	131	63096	26045	4749086
F106.1	EURO-NMD	91	91	23353	9267	2855	544	27893	12927	113	113	54305	22942	4812837
F020.1	EURO-NMD	53	53	22623	9161	2840	470	27501	12657	125	125	53142	22466	4736862
F020.2	EURO-NMD	61	61	22428	9121	2789	481	26411	12479	100	100	51789	22242	4798538
F021.2	EURO-NMD	84	84	22982	9374	2862	475	26873	12699	105	105	52906	22737	4861773
F021.1	EURO-NMD	75	75	23083	9348	2870	487	27089	12640	151	151	53268	22701	4826524
F086.1	EURO-NMD	47	47	22526	9205	2796	447	27964	12921	178	178	53511	22798	4789294
F086.2	EURO-NMD	43	43	22936	9371	2849	460	28388	12989	167	167	54383	23030	4795740
F008.2	EURO-NMD	39	39	22721	9130	2759	434	29436	12902	327	327	55282	22832	4684243
F008.3	EURO-NMD	31	31	22748	9134	2820	471	29081	12896	501	501	55181	23033	4651679
F008.4	EURO-NMD	38	38	22522	9077	2792	449	28059	12687	355	355	53766	22606	4711152
F008.1	EURO-NMD	42	42	22810	9290	2770	442	28274	12852	362	362	54258	22988	4723183
F032.3	EURO-NMD	102	102	23729	9622	2816	563	25943	12735	114	114	52704	23136	4832822
F032.4	EURO-NMD	46	46	22771	9326	2794	435	27317	12674	116	116	53044	22597	4831159
F032.7	EURO-NMD	131	131	27448	10747	3622	650	30631	14585	157	157	61989	26270	4812982
F032.6	EURO-NMD	60	60	22959	9360	2857	440	27293	12796	128	128	53297	22784	4851900
F032.5	EURO-NMD	53	53	22733	9391	2846	494	27083	12799	139	139	52854	22876	4841551
F032.1	EURO-NMD	34	34	23278	9430	2834	473	27320	12809	258	258	53724	23004	4790085
F032.2	EURO-NMD	82	82	27644	10848	3625	656	31010	14695	155	155	62516	26436	4881557
F010.1	EURO-NMD	41	41	22927	9404	2899	498	26865	12822	105	105	52837	22870	4895316
F010.2	EURO-NMD	75	75	22621	9178	2929	502	26845	12452	259	259	52729	22466	4766546
F007.1	EURO-NMD	94	94	24011	9695	2805	563	26472	13061	107	107	53489	23520	4894555
F007.2	EURO-NMD	116	116	27799	10815	3631	624	31386	14652	150	150	63082	26357	4864945
F007.3	EURO-NMD	123	123	27563	10799	3587	651	31026	14774	132	132	62431	26479	4869991
F007.4	EURO-NMD	57	57	23027	9332	2965	502	27057	12786	107	107	53213	22784	4909200
F011.4	EURO-NMD	108	108	23428	9478	2788	537	26533	12805	181	181	53038	23109	4775368
F011.2	EURO-NMD	127	127	27403	10757	3642	624	31359	14707	155	155	62686	26370	4881904
F109.1	EURO-NMD	49	49	23226	9477	2815	422	27794	12691	111	111	53995	22750	4806641
F011.1	EURO-NMD	114	114	27103	10728	3636	624	30765	14645	145	145	61763	26256	4844047
F011.3	EURO-NMD	63	63	22625	9197	2816	482	26326	12656	114	114	51944	22512	4841881
F004.1	EURO-NMD	89	89	23881	9685	2835	572	25988	13043	100	100	52893	23489	4924106
F004.2	EURO-NMD	113	113	27390	10791	3646	644	30844	14696	137	137	62130	26381	4890797
F004.3	EURO-NMD	104	104	27475	10947	3637	668	30684	14647	141	141	62041	26507	4854107
F072.2	EURO-NMD	95	95	23951	9695	2768	573	26375	13222	109	109	53298	23694	4866458
F072.3	EURO-NMD	131	131	27481	10712	3638	660	31248	14767	130	130	62628	26400	4876835
F072.1	EURO-NMD	110	110	27610	10778	3540	631	31063	14816	144	144	62467	26479	4802591
F061.2	EURO-NMD	102	102	23729	9684	2776	536	26525	12859	177	177	53309	23358	4843589
F061.1	EURO-NMD	89	89	23845	9679	2805	533	27972	12884	495	495	55206	23680	4818366
F061.3	EURO-NMD	77	77	23541	9553	2747	514	28803	13229	331	331	55499	23704	4758433
F026.2	EURO-NMD	40	40	23020	9428	2925	486	27897	12893	114	114	53996	22961	4793260
F026.3	EURO-NMD	57	57	22908	9305	2916	463	27285	12640	110	110	53276	22575	4855434
F026.1	EURO-NMD	29	29	20805	8247	2530	353	24883	10903	190	190	48437	19722	3505828
F069.1	EURO-NMD	108	108	23547	9547	2811	524	27450	12813	679	679	54595	23671	4829309
F069.3	EURO-NMD	42	42	22987	9182	2866	466	28105	12457	1758	1758	55758	23905	4624922
F069.4	EURO-NMD	90	90	23825	9646	2797	514	27289	12878	861	861	54862	23989	4867366
F069.2	EURO-NMD	92	92	22587	8844	2737	479	26476	11703	1612	1612	53504	22730	4448149
F069.5	EURO-NMD	22	22	21409	8299	2507	374	25843	11190	1539	1539	51320	21424	3470397
F098.1	EURO-NMD	12	12	14995	5760	1804	254	17503	7741	582	582	34896	14349	1649404
F098.2	EURO-NMD	50	50	22810	9141	2801	454	27262	12019	1006	1006	53929	22670	4567315
F009.1	EURO-NMD	85	85	24000	9785	2882	537	33684	13535	2153	2153	62804	26095	4884156
F009.3	EURO-NMD	82	82	23016	9313	2725	510	27222	12583	988	988	54033	23476	4670370
F009.2	EURO-NMD	84	84	23891	9635	2875	503	28649	12840	2007	2007	57506	25069	4879674
F043.2	EURO-NMD	107	107	23882	9666	2853	534	27624	12994	1124	1124	55590	24425	4838333
F043.1	EURO-NMD	83	83	23804	9556	2831	518	28261	13002	692	692	55671	23851	4875142
F043.3	EURO-NMD	116	116	23946	9728	2899	536	28298	12852	1021	1021	56280	24253	4853286
F022.3	EURO-NMD	113	113	23069	9338	2734	526	27006	12686	863	863	53785	23526	4713936
F022.2	EURO-NMD	102	102	23652	9455	2788	505	27993	12860	1503	1503	56038	24425	4837896
F022.1	EURO-NMD	108	108	23852	9647	2874	555	26931	12974	613	613	54378	23897	4886415
F093.1	EURO-NMD	76	76	22853	9365	2882	446	29479	12935	1499	1499	56789	24321	4766430
F093.2	EURO-NMD	73	73	22854	9306	2903	456	30152	13070	1404	1404	57386	24309	4805611
F093.3	EURO-NMD	57	57	23127	9503	2964	484	29587	12985	1079	1079	56814	24108	4788845
F050.1	EURO-NMD	72	72	22708	9276	2874	478	28514	12981	1110	1110	55278	23917	4842735
F030.1	EURO-NMD	78	78	23172	9321	2870	469	36700	13439	2047	2047	64867	25354	4762780
F034.1	EURO-NMD	67	67	22783	9161	2799	459	27107	12609	99	99	52855	22395	4860025
F034.3	EURO-NMD	29	29	22759	9249	2869	470	28087	12610	115	115	53859	22473	4770125
F034.2	EURO-NMD	33	33	22647	9163	2839	438	27719	12787	115	115	53353	22536	4840283
F077.2	EURO-NMD	50	50	22972	9276	2855	476	28134	12769	119	119	54130	22690	4858124
F077.1	EURO-NMD	84	84	23055	9303	2859	470	28426	12620	130	130	54554	22607	4776082
F073.1	EURO-NMD	68	68	22867	9276	2846	438	26977	12756	115	115	52873	22653	4896835
F045.1	EURO-NMD	68	68	23276	9495	2817	472	27271	12813	125	125	53557	22973	4844795
F045.2	EURO-NMD	48	48	23103	9414	2900	479	28842	12974	129	129	55022	23044	4820511
F095.1	EURO-NMD	72	72	22729	9236	2850	464	27756	12489	2013	2013	55420	24274	4718573
F029.2	RND	84	84	22730	9108	2792	492	31280	12663	854	854	57740	23201	4686282
F029.3	RND	95	95	22866	9191	2766	480	28042	12478	719	719	54488	22963	4676366
F029.1	RND	75	75	22334	8846	2781	472	29004	12401	649	649	54843	22443	4590514
F076.2	RND	112	112	23659	9501	2872	536	32011	13221	1685	1685	60339	25055	4829654
F076.1	RND	89	89	23373	9336	2842	524	30492	12510	2833	2833	59629	25292	4654492
F076.3	RND	97	97	23630	9414	2837	539	28985	12745	3128	3128	58677	25923	4775700
F044.2	RND	38	38	22650	9139	2831	459	29810	12829	229	229	55558	22694	4591866
F044.1	RND	48	48	22754	9109	2755	457	29016	12672	251	251	54824	22537	4692634
F079.2	RND	28	28	22312	8770	2637	374	149514	30602	268	268	174759	40042	4118471
F079.3	RND	57	57	22799	9156	2797	419	53638	15313	315	315	79606	25260	4562957
F079.1	RND	37	37	22571	9073	2869	439	31047	12775	292	292	56816	22616	4516303
F108.1	RND	50	50	22755	9084	2832	465	32280	13047	226	226	58143	22872	4621501
F018.1	RND	61	61	22783	9312	2799	442	29776	12896	204	204	55623	22915	4693198
F018.2	RND	46	46	22851	9202	2863	437	29376	12793	185	185	55321	22663	4648996
F017.1	RND	31	31	22655	9215	2861	473	28140	12849	125	125	53812	22693	4806528
F017.2	RND	66	66	22753	9190	2866	460	27925	12864	145	145	53755	22725	4842011
F017.3	RND	43	43	22367	9040	2838	429	30565	12739	151	151	55964	22402	4502990
F024.3	RND	36	36	22224	8840	2683	427	27590	12302	264	264	52797	21869	4496795
F024.1	RND	40	40	22814	9297	2882	468	29536	12752	150	150	55422	22707	4745816
F024.2	RND	57	57	22902	9286	2876	455	30340	12919	213	213	56388	22930	4773124
F111.3	RND	90	90	23186	9350	2824	521	28660	12745	209	209	54969	22915	4800834
F111.1	RND	99	99	23353	9567	2824	532	28111	12798	146	146	54533	23142	4797484
F111.2	RND	95	95	23221	9426	2848	551	29251	12797	170	170	55585	23039	4760535
F049.3	RND	58	58	22870	9298	2794	416	31306	12923	203	203	57231	22898	4514801
F049.2	RND	63	63	22813	9401	2785	444	28512	12916	163	163	54336	22987	4858342
F102.1	RND	70	70	22543	9160	2865	445	28390	12694	130	130	53998	22499	4789445
F102.2	RND	39	39	22719	9243	2826	479	32064	13243	214	214	57862	23218	4745300
F059.3	RND	64	64	22649	9190	2864	437	29186	12745	121	121	54884	22557	4817731
F059.2	RND	48	48	22595	9190	2857	456	29934	12928	193	193	55627	22815	4805000
F064.2	RND	58	58	22459	9318	2981	487	32963	13103	134	134	58595	23100	4773431
F064.1	RND	52	52	22440	9221	2958	460	28628	12619	138	138	54216	22490	4739706
F025.1	RND	48	48	22797	9311	2934	479	32635	13033	141	141	58555	23012	4797941
F025.5	RND	41	41	22724	9385	2910	478	31643	13212	179	179	57497	23295	4831150
F025.2	RND	47	47	22910	9429	2910	425	32044	13025	245	245	58156	23171	4703763
F025.4	RND	56	56	23006	9404	2911	448	28966	12961	154	154	55093	23023	4824856
F025.3	RND	51	51	23008	9530	2880	457	29239	13118	174	174	55352	23330	4879408
F059.1	RND	51	51	22836	9370	2897	428	36780	13541	152	152	62716	23542	4810038
F053.1	RND	46	46	23004	9389	2896	453	27428	12465	162	162	53536	22515	4741082
F053.2	RND	48	48	22739	9272	2856	462	28307	12725	181	181	54131	22688	4673517
F002.3	RND	24	24	21923	8769	2734	441	28895	12088	644	644	54220	21966	3995706
F002.2	RND	26	26	22051	8550	2667	401	28269	11859	939	939	53952	21775	3874532
F002.1	RND	30	30	22583	9093	2770	454	28698	12570	210	210	54291	22357	4350989
F091.2	RND	43	43	22660	9132	2707	411	30714	12763	841	841	56965	23190	4637179
F091.1	RND	32	32	22129	8747	2712	408	29152	11898	1503	1503	55528	22588	4224476
F001.3	RND	33	33	22429	9047	2772	424	29062	12348	1032	1032	55328	22884	4360791
F001.1	RND	39	39	22551	9112	2789	443	28095	12569	1327	1327	54801	23490	4603285
F001.2	RND	24	24	19715	7642	2305	334	23892	10396	617	617	46553	19013	2884645
F062.3	RND	27	27	23249	9481	2852	443	37078	13441	1256	1256	64462	24648	4604920
F062.1	RND	41	41	22877	9253	2814	440	29479	12846	1161	1161	56372	23741	4700830
F062.2	RND	29	29	23040	9452	2779	457	29044	12950	440	440	55332	23328	4769945
F083.1	RND	25	25	20784	8135	2474	306	40658	11982	3320	3320	67261	23768	3476460
F083.2	RND	29	29	21033	8437	2422	343	38764	12073	2336	2336	64584	23218	3340733
F063.2	RND	38	38	23054	9379	2776	459	29730	12982	405	405	56003	23263	4658434
F063.1	RND	46	46	22935	9270	2827	479	29404	12623	1063	1063	56275	23481	4644011
F075.1	RND	60	60	22847	9209	2825	499	34330	13239	1173	1173	61235	24180	4715581
F075.2	RND	43	43	22860	9184	2842	476	38286	13742	1325	1325	65356	24770	4666654
F055.1	RND	56	56	23201	9322	2816	419	29050	12968	534	534	55657	23299	4798351
F055.2	RND	54	54	22570	8988	2719	439	33820	12754	1373	1373	60536	23608	4336542
F028.3	RND	47	47	23192	9503	2785	440	28134	13024	381	381	54539	23395	4864095
F028.2	RND	58	58	23054	9382	2806	459	30385	13128	457	457	56760	23484	4781149
F028.1	RND	56	56	23077	9494	2832	475	27717	12859	269	269	53951	23153	4848662
F105.1	RND	13	13	13778	5264	1606	214	16144	6981	787	787	32328	13259	1250291
F105.2	RND	42	42	23342	9377	2799	455	30067	12978	590	590	56840	23442	4698554
F067.1	RND	17	17	20971	8162	2523	374	27977	11126	2717	2717	54205	22396	3357043
F067.2	RND	47	47	23820	9529	2796	438	30667	13164	1015	1015	58345	24193	4715640
F031.2	RND	62	62	23060	9442	2824	459	27335	12750	517	517	53798	23230	4853903
F031.3	RND	43	43	23118	9227	2864	468	32638	13041	901	901	59564	23680	4646252
F031.1	RND	44	44	22950	9377	2871	435	30757	12990	575	575	57197	23421	4695920
F016.2	RND	44	44	22893	9261	2770	437	27660	12964	706	706	54073	23412	4832731
F016.1	RND	51	51	22965	9348	2807	476	27660	12951	807	807	54290	23633	4805951
F006.1	RND	27	27	23355	9271	2781	418	31882	13015	1314	1314	59359	24045	4358304
F006.3	RND	34	34	23319	9412	2815	455	30901	13057	1290	1290	58359	24248	4626087
F006.2	RND	41	41	23040	9319	2839	464	30757	12942	2039	2039	58716	24805	4634668
F048.3	RND	36	36	23157	9326	2860	462	27812	12999	433	433	54298	23256	4812426
F048.1	RND	31	31	23021	9369	2822	431	30720	12923	708	708	57302	23462	4641544
F048.2	RND	38	38	23350	9302	2836	437	29566	12829	1356	1356	57146	23962	4578915
F081.3	RND	48	48	22975	9311	2906	470	29062	13017	426	426	55417	23272	4772466
F081.2	RND	43	43	23015	9353	2871	484	27112	12909	129	129	53170	22918	4910980
F081.1	RND	28	28	22616	9050	2761	444	30290	12555	1557	1557	57252	23634	4262402
F090.1	RND	39	39	22886	9256	2854	456	27330	12738	195	195	53304	22684	4869530
F051.1	RND	62	62	23125	9379	2801	457	31029	12941	1254	1254	58271	24093	4736369
F051.2	RND	26	26	21627	8572	2504	357	28829	11715	1752	1752	54738	22422	3643881
F071.1	RND	47	47	23321	9291	2921	470	35978	13616	686	686	62953	24110	4831936
F071.2	RND	34	34	23032	9239	2812	437	28810	12760	662	662	55350	23132	4313063
F110.2	RND	40	40	23096	9338	2722	409	29814	12624	2262	2262	57934	24673	4384058
F110.1	RND	38	38	22918	9304	2815	458	30642	12950	1279	1279	57692	24029	4591059
F041.2	RND	46	46	23024	9332	2914	484	28418	12861	391	391	54793	23114	4810605
F041.1	RND	55	55	23159	9549	2934	488	28592	13006	406	406	55146	23504	4809509
F041.3	RND	39	39	22808	9119	2754	431	30364	12507	2865	2865	58830	24961	4242687
F049.1	RND	78	78	22751	9224	2818	453	28103	12712	571	571	54321	23038	4785791
F035.2	RND	57	57	22742	9100	2815	442	29467	12854	668	668	55749	23121	4718855
F035.1	RND	46	46	23333	9448	2811	443	31246	13026	909	909	58345	23872	4628137
F085.2	RND	94	94	24017	9787	2840	522	28174	13115	159	159	55284	23677	4899329
F085.1	RND	102	102	23817	9674	2879	526	28178	13088	122	122	55098	23512	4864007
F085.3	RND	91	91	23818	9557	2827	533	27946	13013	119	119	54801	23313	4845696
MEDIAN		73	73	23172	9417	2837	496	27893	12854	181	181	54258	23202	4797484
AVERAGE		71	71	23343	9441	2863	497	28926	12921	456	456	55658	23385	4700505

### Sheet: Blad2
NewFamilyID	NewSampleID	Gender	FamMem	Ern	DiseaseStatus	Diagnosis	CramNovelOmics	WesReanalysis	WgsReanalysis
F001	F001.1	F	index	Ithaca	A	AIS	no	yes	no
F001	F001.2	F	mother	Ithaca	NA	AIS	no	yes	no
F001	F001.3	M	father	Ithaca	NA	AIS	no	no	yes
F002	F002.1	M	index	Ithaca	A	HSS	no	yes	no
F002	F002.2	F	mother	Ithaca	NA	HSS	no	yes	no
F002	F002.3	M	father	Ithaca	NA	HSS	no	yes	no
F003	F003.1	M	index	Ithaca	A	Gomez Lopez Hernandes syndroom	no	no	no
F004	F004.1	M	index	Ithaca	A	GLH	no	yes	no
F004	F004.2	F	mother	Ithaca	NA	GLH	no	yes	no
F004	F004.3	M	father	Ithaca	NA	GLH	no	yes	no
F005	F005.1	F	index	Ithaca	A	GLH	no	yes	no
F005	F005.2	F	mother	Ithaca	NA	GLH	no	yes	no
F005	F005.3	M	father	Ithaca	NA	GLH	no	yes	no
F005	F005.4	F	sister	Ithaca	NA	GLH	no	no	no
F006	F006.1	M	index	Ithaca	A	GLH	no	no	yes
F006	F006.2	F	mother	Ithaca	NA	GLH	no	yes	no
F006	F006.3	M	father	Ithaca	NA	GLH	no	yes	no
F007	F007.1	F	index	Ithaca	A	AIS	no	no	no
F007	F007.2	F	mother	Ithaca	NA	AIS	no	no	no
F007	F007.3	M	father	Ithaca	NA	AIS	no	no	no
F008	F008.1	M	index	RND	A	AD-ATX (Repeat expansions)	no	yes	no
F008	F008.2	F	sister	RND	A	AD-ATX (Repeat expansions)	no	no	no
F009	F009.1	F	index	Ithaca	A	HSS	no	no	no
F009	F009.2	F	mother	Ithaca	NA	HSS	no	no	no
F009	F009.3	M	father	Ithaca	NA	HSS	no	no	no
F010	F010.1	M	index	RND	A	AD-ATX (Repeat expansions)	no	no	yes
F010	F010.2	F	sister	RND	NA	AD-ATX (Repeat expansions)	no	no	no
F010	F010.3	M	brother	RND	A	AD-ATX	no	no	no
F011	F011.1	F	index	RND	A	AD-ATX	no	no	no
F011	F011.2	M	son	RND	NA	AD-ATX	no	no	no
F012	F012.1	M	index	RND	A	AD-ATX (Repeat expansions)	no	yes	no
F012	F012.2	M	son	RND	A	AD-ATX (Repeat expansions)	no	no	no
F013	F013.1	M	index	RND	A	AD-ATX (Repeat expansions)	no	yes	no
F013	F013.2	M	2nd degree cousin	RND	A	AD-ATX (Repeat expansions)	no	no	yes
F013	F013.3	M	sister	RND	NA	AD-ATX (Repeat expansions)	no	no	no
F013	F013.4	M	2nd degree cousin	RND	A	AD-ATX (Repeat expansions)	no	no	yes
F013	F013.5	M	2nd degree cousin	RND	A	AD-ATX (Repeat expansions)	no	no	no
F014	F014.1	M	index	RND	A	AD-HSP	no	yes	no
F014	F014.2	M	son	RND	NA	AD-HSP	no	no	no
F014	F014.3	M	son	RND	A	AD-HSP	no	yes	no
F015	F015.1	M	index	RND	A	AD-HSP	no	yes	no
F015	F015.2	F	mother	RND	A	AD-HSP	no	yes	no
F016	F016.1	M	index	RND	A	AD-HSP	no	no	no
F016	F016.2	M	son	RND	A	AD-HSP	no	yes	no
F017	F017.1	M	index	RND	A	AD-HSP	no	no	no
F017	F017.2	F	daughter	RND	A	AD-HSP	no	yes	no
F018	F018.1	F	index	RND	A	AD-HSP	no	no	no
F018	F018.2	M	maternal cousin	RND	A	AD-HSP	no	yes	no
F019	F019.1	F	index	RND	A	AD-HSP	no	no	no
F019	F019.2	M	brother	RND	NA	AD-HSP	no	no	no
F019	F019.3	M	maternal cousin	RND	A	AD-HSP	no	no	yes
F020	F020.1	F	index	RND	A	AD-HSP	no	yes	no
F020	F020.2	M	son	RND	A	AD-HSP	no	yes	no
F021	F021.1	F	index	RND	A	AD-HSP	no	yes	no
F021	F021.2	M	brother	RND	A	AD-HSP	no	no	no
F022	F022.1	M	index	RND	A	AD-HSP	no	yes	no
F022	F022.2	M	father	RND	A	AD-HSP	no	yes	no
F022	F022.3	M	brother	RND	NA	AD-HSP	no	no	no
F023	F023.1	F	index	RND	A	AD-HSP	no	yes	no
F023	F023.2	F	niece	RND	NA	AD-HSP	no	no	no
F023	F023.3	F	sister	RND	A	AD-HSP	no	yes	no
F024	F024.1	F	index	RND	A	AD-HSP	no	yes	no
F024	F024.2	M	maternal cousin	RND	A	AD-HSP	no	no	yes
F024	F024.3	F	mother	RND	NA	AD-HSP	no	no	no
F025	F025.1	M	index	RND	A	AD-HSP	no	no	yes
F025	F025.2	F	daughter	RND	A	AD-HSP	no	yes	no
F025	F025.3	M	son	RND	NA	AD-HSP	no	no	no
F026	F026.1	M	index	RND	A	AD-ATX (Repeat expansions)	no	no	no
F026	F026.2	M	father	RND	A	AD-ATX (Repeat expansions)	no	no	no
F026	F026.3	F	mother	RND	NA	AD-ATX (Repeat expansions)	no	no	no
F027	F027.1	F	index	Ithaca	A	PAI	no	yes	no
F027	F027.2	F	mother	Ithaca	NA	PAI	no	no	no
F027	F027.3	M	father	Ithaca	NA	PAI	no	no	no
F028	F028.1	F	index	Ithaca	A	AIS	no	no	yes
F028	F028.2	F	mother	Ithaca	NA	AIS	no	yes	no
F029	F029.1	F	index	Ithaca	A	AIS	no	yes	no
F029	F029.2	F	mother	Ithaca	NA	AIS	no	no	no
F029	F029.3	M	father	Ithaca	NA	AIS	no	no	no
F030	F030.1	M	index	Ithaca	A	OAFNS	no	no	no
F030	F030.2	F	mother	Ithaca	NA	OAFNS	no	no	no
F030	F030.3	M	father	Ithaca	NA	OAFNS	no	no	no
F031	F031.1	F	index	Ithaca	A	HSS	no	no	no
F031	F031.2	F	mother	Ithaca	NA	HSS	no	no	no
F031	F031.3	M	father	Ithaca	NA	HSS	no	no	no
F032	F032.1	M	index	Ithaca	A	OAFNS	no	no	no
F032	F032.2	F	mother	Ithaca	NA	OAFNS	no	no	no
F032	F032.3	M	father	Ithaca	NA	OAFNS	no	no	no
F033	F033.1	M	index	NMD	A	AXIAL MYOPATHY	no	no	no
F034	F034.1	M	index	NMD	A	AXIAL MYOPATHY	no	no	no
F035	F035.1	F	index	Ithaca	A	Moebius/Poland	yes	no	no
F035	F035.2	F	mother	Ithaca	NA	Moebius/Poland	yes	no	no
F035	F035.3	M	father	Ithaca	NA	Moebius/Poland	yes	no	no
F036	F036.1	F	index	Ithaca	A	Aicardi Syndrome	no	no	no
F036	F036.2	F	mother	Ithaca	NA	Aicardi Syndrome	no	no	no
F036	F036.3	M	father	Ithaca	NA	Aicardi Syndrome	no	no	no
F036	F036.4	F	sister	Ithaca	NA	Aicardi Syndrome	no	no	no
F037	F037.1	M	index	NMD	A	/	no	no	no
F038	F038.1	F	index	NMD	A	/	no	no	no
F039	F039.1	F	index	NMD	A	/	no	no	no
F039	F039.2	F	mother	NMD	NA	/	no	no	no
F039	F039.3	M	father	NMD	NA	/	no	no	no
F040	F040.1	M	index	NMD	A	/	no	no	no
F041	F041.1	M	index	NMD	A	/	no	no	no
F041	F041.2	F	mother	NMD	NA	/	no	no	no
F041	F041.3	M	father	NMD	NA	/	no	no	no
F042	F042.1	M	index	NMD	A	/	no	no	no
F043	F043.1	M	index	NMD	A	/	no	no	no
F044	F044.1	M	index	NMD	A	/	no	no	no
F044	F044.2	F	mother	NMD	NA	/	no	no	no
F044	F044.3	M	father	NMD	NA	/	no	no	no
F045	F045.1	M	index	Ithaca	A	Moebius/Poland	no	no	no
F045	F045.2	F	mother	Ithaca	NA	Moebius/Poland	no	no	no
F045	F045.3	M	father	Ithaca	NA	Moebius/Poland	no	no	no
F046	F046.1	F	index	Ithaca	A	Aicardi	no	no	no
F046	F046.2	F	mother	Ithaca	NA	Aicardi	no	no	no
F046	F046.3	M	father	Ithaca	NA	Aicardi	no	no	no
F047	F047.1	F	index	RND	A	AD-ATX (Repeat expansions)	no	yes	no
F047	F047.2	M	father	RND	A	AD-ATX (Repeat expansions)	no	no	no
F048	F048.1	F	index	RND	A	AD-ATX (Repeat expansions)	no	yes	no
F048	F048.2	F	cousin	RND	A	AD-ATX (Repeat expansions)	no	no	yes
F048	F048.3	F	sister	RND	NA	AD-ATX (Repeat expansions)	no	no	no
F049	F049.1	M	index	RND	A	AD-ATX (Repeat expansions)	no	no	yes
F049	F049.2	F	mother	RND	A	AD-ATX (Repeat expansions)	no	no	no
F049	F049.3	M	uncle	RND	NA	AD-ATX (Repeat expansions)	no	no	no
F050	F050.1	F	index	RND	A	AD-ATX (Repeat expansions)	no	yes	no
F050	F050.2	F	niece	RND	NA	AD-ATX (Repeat expansions)	no	no	no
F050	F050.3	F	sister	RND	A	AD-ATX (Repeat expansions)	no	no	no
F051	F051.1	F	index	RND	A	AD-ATX (Repeat expansions)	no	yes	no
F051	F051.2	F	mother	RND	NA	AD-ATX (Repeat expansions)	no	no	no
F051	F051.3	M	father	RND	A	AD-ATX (Repeat expansions)	no	no	no
F052	F052.1	M	index	Ithaca	A	Gomez Lopez Hernandez	no	no	no
F052	F052.2	F	mother	Ithaca	NA	Gomez Lopez Hernandez	no	no	no
F053	F053.1	F	index	Ithaca	A	Pai syndrome	no	yes	no
F053	F053.2	F	parent	Ithaca	NA	Pai syndrome	no	yes	no
F053	F053.3	M	parent	Ithaca	NA	Pai syndrome	no	no	yes
F054	F054.1	M	index	Ithaca	A	OAFNS	no	no	no
F054	F054.2	F	parent	Ithaca	NA	OAFNS	no	no	no
F054	F054.3	M	parent	Ithaca	NA	OAFNS	no	no	no
F055	F055.1	M	index	Ithaca	A	Gomez Lopez Hernandez	no	no	no
F055	F055.2	F	parent	Ithaca	NA	Gomez Lopez Hernandez	no	no	no
F055	F055.3	M	parent	Ithaca	NA	Gomez Lopez Hernandez	no	no	no
F056	F056.1	M	index	RND	A	AD-HSP	no	yes	no
F056	F056.2	F	mother	RND	NA	AD-HSP	no	no	no
F056	F056.3	M	male relative	RND	A	AD-HSP	no	no	no
F057	F057.1	M	index	RND	A	AD-HSP	no	yes	no
F057	F057.2	F	mother	RND	A	AD-HSP	no	yes	no
F058	F058.1	M	brother	RND	A	AD-HSP	no	no	no
F058	F058.2	M	son	RND	A	AD-HSP	no	no	yes
F058	F058.3	F	sister	RND	NA	AD-HSP	no	no	no
F059	F059.1	F	index	RND	A	AD-HSP	no	no	yes
F059	F059.2	M	father	RND	A	AD-HSP	no	yes	no
F060	F060.1	F	index	RND	A	AD-ATX (Repeat expansions)	no	yes	no
F060	F060.2	F	mother	RND	NA	AD-ATX (Repeat expansions)	no	yes	no
F060	F060.3	M	father	RND	A	AD-ATX (Repeat expansions)	no	yes	no
F061	F061.1	F	index	RND	A	ataxia	no	yes	no
F061	F061.2	F	mother	RND	NA	/	no	no	no
F061	F061.3	M	father	RND	A	ataxia	no	yes	no
F062	F062.1	M	index	RND	A	AD-ATX (Repeat expansions)	no	yes	no
F062	F062.2	F	mother	RND	A	AD-ATX (Repeat expansions)	no	no	no
F063	F063.1	M	index	RND	A	AD-ATX (Repeat expansions)	no	yes	no
F063	F063.2	F	mother	RND	A	AD-ATX (Repeat expansions)	no	no	no
F063	F063.3	M	brother	RND	NA	AD-ATX (Repeat expansions)	no	no	no
F064	F064.1	F	paternal far relative	RND	A	AD-ATX (Repeat expansions)	no	no	no
F065	F065.1	F	index	Ithaca	A	/	no	no	no
F066	F066.1	F	index	NMD	A	/	no	no	no
F066	F066.2	F	mother	NMD	NA	/	no	no	no
F066	F066.3	M	father	NMD	NA	/	no	no	no
F067	F067.1	F	index	NMD	A	titinopathy	no	no	no
F067	F067.2	F	mother	NMD	NA	titinopathy	no	no	no
F067	F067.3	M	father	NMD	A	titinopathy	no	no	no
F067	F067.4	F	sister	NMD	A	titinopathy	no	no	no
F068	F068.1	M	index	NMD	A	titinopathy	no	no	no
F068	F068.2	F	mother	NMD	NA	titinopathy	no	no	no
F068	F068.3	M	father	NMD	NA	titinopathy	no	no	no
F068	F068.4	F	sister	NMD	A	titinopathy	no	no	no
F069	F069.1	F	index	NMD	A	titinopathy	no	yes	no
F069	F069.2	F	mother	NMD	NA	titinopathy	no	no	no
F069	F069.3	M	father	NMD	NA	titinopathy	no	no	no
F070	F070.1	M	index	NMD	A	titinopathy	no	yes	no
F070	F070.2	F	mother	NMD	NA	titinopathy	no	no	no
F070	F070.3	M	father	NMD	NA	titinopathy	no	no	no
F071	F071.1	M	index	NMD	A	titinopathy	no	yes	no
F071	F071.2	M	brother	NMD	NA	titinopathy	no	no	no
F072	F072.1	M	index	NMD	A	CAPN3 heterozygous	no	yes	no
F072	F072.2	F	mother	NMD	NA	CAPN3 heterozygous	no	no	no
F073	F073.1	M	index	Ithaca	A	MOB	no	no	no
F073	F073.2	F	mother	Ithaca	NA	MOB	no	no	no
F073	F073.3	M	father	Ithaca	NA	MOB	no	no	no
F074	F074.1	M	brother	NMD	NA	/	no	no	no
F074	F074.2	M	father	NMD	A	/	no	no	no
F075	F075.1	F	index	NMD	A	/	no	yes	no
F075	F075.2	F	sister	NMD	NA	/	no	no	no
F075	F075.3	M	brother	NMD	NA	/	no	no	no
F075	F075.4	M	brother	NMD	NA	/	no	no	no
F076	F076.1	F	index	Ithaca	A	AIS	no	no	no
F076	F076.2	F	mother	Ithaca	NA	AIS	no	no	no
F076	F076.3	M	father	Ithaca	NA	AIS	no	no	no
F077	F077.1	M	index	RND	A	Ataxia	no	no	no
F077	F077.2	M	brother	RND	A	Ataxia	no	no	no
F078	F078.1	F	index	NMD	A	MD	no	no	no
F078	F078.2	M	brother	NMD	A	MD	no	no	no
F079	F079.1	M	index	NMD	A	MD	no	no	no
F079	F079.2	F	step-mother	NMD	NA	MD	no	no	no
F079	F079.3	M	father	NMD	NA	MD	no	no	no
F079	F079.4	F	half-sister	NMD	NA	MD	no	no	no
F079	F079.5	M	half-brother	NMD	A	MD	no	no	no
F079	F079.6	M	brother	NMD	A	MD	no	no	no
F079	F079.7	F	mother	NMD	NA	MD	no	no	no
F080	F080.1	M	index	NMD	A	Myopathy	no	yes	no
F081	F081.1	M	index	NMD	A	TTN	no	no	no
F082	F082.1	M	index	RND	A	AD-HSP	no	yes	no
F082	F082.2	F	sister	RND	A	AD-HSP	no	no	no
F083	F083.1	M	index	RND	A	AD-HSP	no	yes	no
F083	F083.2	M	son	RND	A	AD-HSP	no	no	no
F084	F084.1	F	index	RND	A	AD-HSP	no	yes	no
F084	F084.2	F	mother	RND	A	AD-HSP	no	no	no
F085	F085.1	F	index	RND	A	AD-HSP	no	yes	no
F085	F085.2	M	father	RND	A	AD-HSP	no	no	no
F085	F085.3	F	sister	RND	NA	AD-HSP	no	no	no
F086	F086.1	F	index	RND	A	AD-HSP	no	yes	no
F087	F087.1	M	index	NMD	A	AD SPG	no	no	no
F087	F087.2	F	mother	NMD	A	AD SPG	no	no	no
F087	F087.3	M	father	NMD	NA	healthy	no	no	no
F088	F088.1	F	index	NMD	A	CMT	no	no	no
F088	F088.2	F	niece	NMD	A	CMT	no	no	no
F088	F088.3	M	niece's son	NMD	A	CMT	no	no	no
F089	F089.1	F	proband	NMD	A	Neuropathy	no	yes	no
F089	F089.2	F	sister	NMD	A	Neuropathy	no	yes	no
F089	F089.3	M	father	NMD	NA	/	no	no	no
F089	F089.4	F	mother	NMD	NA	/	no	yes	no
F089	F089.5	M	brother	NMD	NA	/	no	yes	no
F090	F090.1	M	proband	NMD	A	/	no	yes	no
F090	F090.2	F	mother	NMD	NA	/	no	no	no
F091	F091.1	M	proband	NMD	A	CM	no	no	no
F091	F091.2	F	mother	NMD	NA	/	no	no	no
F091	F091.3	M	father	NMD	NA	/	no	no	no
F092	F092.1	M	proband	NMD	A	CM	no	yes	no
F092	F092.2	F	mother	NMD	NA	/	no	yes	no
F092	F092.3	M	father	NMD	NA	/	no	yes	no
F093	F093.1	M	proband	NMD	A	CMS	no	yes	no
F093	F093.2	F	mother	NMD	NA	/	no	no	no
F093	F093.3	M	father	NMD	NA	/	no	no	no
F094	F094.1	M	proband	NMD	A	CM	no	yes	no
F094	F094.2	F	sister	NMD	A	CM	no	yes	no
F094	F094.3	M	father	NMD	NA	/	no	yes	no
F095	F095.1	M	proband	NMD	A	/	no	no	no
F096	F096.1	M	proband	NMD	A	/	no	no	no
F097	F097.1	M	index	Epicare	A	/	no	yes	no
F097	F097.2	F	mother	Epicare	NA	/	no	no	no
F097	F097.3	M	father	Epicare	NA	/	no	no	no
F098	F098.1	F	index	Epicare	A	/	no	yes	no
F098	F098.2	F	mother	Epicare	NA	/	no	no	no
F098	F098.3	M	father	Epicare	NA	/	no	no	no
F099	F099.1	M	index	Epicare	A	/	no	yes	no
F099	F099.2	F	mother	Epicare	NA	/	no	no	no
F099	F099.3	M	father	Epicare	NA	/	no	no	no
F100	F100.1	M	index	Epicare	A	/	no	yes	no
F100	F100.2	F	mother	Epicare	NA	/	no	no	no
F100	F100.3	M	father	Epicare	NA	/	no	no	no
F101	F101.1	M	index	Epicare	A	/	no	no	no
F101	F101.2	F	mother	Epicare	NA	/	no	no	no
F101	F101.3	M	father	Epicare	NA	/	no	no	no
F102	F102.1	F	index	Epicare	A	/	no	yes	no
F102	F102.2	F	mother	Epicare	NA	/	no	no	no
F102	F102.3	M	father	Epicare	NA	/	no	no	no
F103	F103.1	M	index	Epicare	A	/	no	yes	no
F103	F103.2	F	mother	Epicare	NA	/	no	no	no
F103	F103.3	M	father	Epicare	NA	/	no	no	no
F104	F104.1	F	index	Ithaca	A	Goldenhar	no	no	no
F104	F104.2	F	mother	Ithaca	NA	Goldenhar	no	no	no
F104	F104.3	M	father	Ithaca	NA	Goldenhar	no	no	no
F105	F105.1	F	index	Ithaca	A	Moebius/Poland	no	no	no
F105	F105.2	F	mother	Ithaca	NA	Moebius/Poland	no	no	no
F105	F105.3	M	father	Ithaca	NA	Moebius/Poland	no	no	no
F106	F106.1	M	index	Ithaca	A	Moebius/Poland	no	no	no
F106	F106.2	F	mother	Ithaca	NA	Moebius/Poland	no	no	no
F106	F106.3	M	father	Ithaca	NA	Moebius/Poland	no	no	no
F107	F107.1	M	index	Ithaca	A	Moebius/Poland	no	no	no
F107	F107.2	F	mother	Ithaca	NA	Moebius/Poland	no	no	no
F107	F107.3	M	father	Ithaca	NA	Moebius/Poland	no	no	no
F108	F108.1	NN	index	Ithaca	A	Goldenhar	no	no	no
F108	F108.2	F	mother	Ithaca	NA	Goldenhar	no	no	no
F108	F108.3	M	father	Ithaca	NA	Goldenhar	no	no	no
F109	F109.1	F	index	NMD	A	IBM	no	no	no
F109	F109.2	M	brother	NMD	A	IBM	no	no	no
F109	F109.3	F	sister	NMD	A	IBM	no	no	no
F110	F110.1	F	index	NMD	A	/	no	no	no
F110	F110.2	M	brother	NMD	A	/	no	no	no
F111	F111.1	M	nephew	NMD	A	rimmed vacuoles myopathy	no	no	no
F111	F111.2	F	sister, mother of f111.1	NMD	A	rimmed vacuoles myopathy	no	no	no
F112	F112.1	M	index	NMD	A	MYOT-adult onset distal myopathy	no	no	no
F113	F113.1	F	index	Ithaca	A	linkage 10q21	no	no	no
F114	F114.1	M	index	Ithaca	A	linkage 3q21	no	no	no
