## Supplemental Table S4 for "Unravelling undiagnosed rare disease cases by HiFi long-read genome sequencing"

### Sheet: Blad1
Participant ID	NrOfReads	Fraction_0	Fraction_1	Fraction_2	Fraction_3	Fraction_4	Fraction_5	Fraction_6	Fraction_7	Fraction_8	Fraction_9	Fraction_10	Mean
F001.1	2025002	1	0.92	0.91	0.91	0.89	0.87	0.83	0.77	0.7	0.6	0.5	9.63
F001.2	2093651	1	0.92	0.92	0.91	0.9	0.88	0.85	0.8	0.73	0.65	0.55	10.16
F001.3	1631006	1	0.93	0.91	0.89	0.86	0.81	0.75	0.67	0.58	0.49	0.4	9.06
F002.1	1652771	1	0.93	0.92	0.9	0.88	0.84	0.78	0.71	0.62	0.51	0.41	8.93
F002.2	915631	1	0.91	0.88	0.82	0.72	0.58	0.43	0.3	0.19	0.11	0.06	5.32
F002.3	906544	1	0.92	0.88	0.8	0.69	0.55	0.41	0.28	0.17	0.1	0.06	5.17
F003.1	1870542	1	0.93	0.92	0.91	0.89	0.86	0.81	0.75	0.68	0.59	0.49	9.65
F004.1	1274470	1	0.92	0.91	0.89	0.85	0.79	0.71	0.61	0.49	0.38	0.28	7.66
F004.2	1769841	1	0.92	0.91	0.9	0.89	0.86	0.81	0.75	0.66	0.56	0.46	9.22
F004.3	1753348	1	0.93	0.92	0.9	0.87	0.83	0.77	0.7	0.6	0.5	0.4	8.82
F005.1	1161104	1	0.92	0.9	0.87	0.8	0.71	0.59	0.45	0.32	0.22	0.14	6.34
F005.2	1523676	1	0.92	0.91	0.9	0.88	0.84	0.78	0.7	0.6	0.48	0.37	8.48
F005.3	1691118	1	0.93	0.92	0.9	0.87	0.83	0.77	0.68	0.59	0.48	0.38	8.63
F005.4	1130926	1	0.91	0.88	0.8	0.69	0.54	0.39	0.26	0.16	0.1	0.05	5.11
F006.1	1165127	1	0.92	0.91	0.88	0.83	0.75	0.66	0.55	0.43	0.32	0.23	7.3
F006.2	2032641	1	0.92	0.91	0.9	0.89	0.86	0.83	0.77	0.69	0.6	0.5	9.61
F006.3	1228452	1	0.92	0.91	0.88	0.83	0.77	0.67	0.56	0.44	0.33	0.23	7.29
F007.1	1634785	1	0.92	0.91	0.89	0.86	0.81	0.74	0.64	0.53	0.41	0.3	7.94
F007.2	1778696	1	0.92	0.91	0.9	0.89	0.86	0.82	0.75	0.67	0.57	0.46	9.33
F007.3	1731455	1	0.93	0.91	0.9	0.87	0.82	0.75	0.67	0.57	0.46	0.36	8.38
F008.1	1868849	1	0.93	0.92	0.9	0.88	0.85	0.8	0.74	0.65	0.56	0.46	9.21
F008.2	1701304	1	0.92	0.91	0.9	0.87	0.83	0.77	0.68	0.58	0.46	0.35	8.29
F009.1	1991223	1	0.92	0.91	0.91	0.89	0.87	0.82	0.76	0.68	0.59	0.48	9.48
F009.2	1738294	1	0.92	0.91	0.9	0.88	0.85	0.79	0.72	0.62	0.51	0.4	8.81
F009.3	1796246	1	0.93	0.91	0.88	0.84	0.78	0.7	0.6	0.49	0.39	0.29	7.97
F010.1	1599290	1	0.93	0.91	0.89	0.85	0.79	0.71	0.6	0.49	0.38	0.27	7.68
F010.2	2136396	1	0.92	0.91	0.91	0.9	0.89	0.87	0.84	0.79	0.73	0.66	11.33
F010.3	2415145	1	0.93	0.92	0.91	0.9	0.88	0.85	0.81	0.75	0.69	0.61	10.91
F011.1	1853698	1	0.92	0.91	0.9	0.89	0.86	0.82	0.77	0.69	0.61	0.52	9.8
F011.2	1653046	1	0.93	0.92	0.9	0.87	0.83	0.77	0.7	0.61	0.5	0.4	8.79
F012.1	2167303	1	0.93	0.92	0.91	0.9	0.88	0.84	0.8	0.74	0.67	0.58	10.53
F012.2	2223842	1	0.93	0.92	0.91	0.89	0.86	0.82	0.77	0.69	0.6	0.5	9.67
F013.1	2001654	1	0.93	0.92	0.91	0.9	0.87	0.84	0.79	0.73	0.66	0.58	10.5
F013.2	2141541	1	0.93	0.92	0.91	0.89	0.86	0.82	0.76	0.69	0.6	0.5	9.61
F013.3	2042987	1	0.93	0.92	0.91	0.89	0.87	0.83	0.78	0.71	0.62	0.53	10
F013.4	1646928	1	0.93	0.91	0.9	0.87	0.83	0.77	0.69	0.59	0.49	0.38	8.57
F013.5	2019501	1	0.93	0.92	0.91	0.89	0.87	0.83	0.78	0.71	0.63	0.53	9.98
F014.1	1762392	1	0.93	0.92	0.9	0.88	0.85	0.8	0.74	0.66	0.57	0.48	9.45
F014.2	1559394	1	0.93	0.91	0.89	0.86	0.82	0.76	0.68	0.59	0.5	0.4	8.83
F014.3	1740566	1	0.93	0.92	0.91	0.89	0.87	0.84	0.79	0.73	0.66	0.58	10.61
F015.1	824224	1	0.89	0.81	0.67	0.5	0.34	0.2	0.11	0.06	0.03	0.02	3.8
F015.2	973843	1	0.9	0.83	0.71	0.56	0.4	0.26	0.16	0.09	0.05	0.02	4.13
F016.1	1402050	1	0.93	0.92	0.9	0.87	0.83	0.78	0.7	0.61	0.51	0.41	8.94
F016.2	1718082	1	0.93	0.91	0.9	0.87	0.83	0.77	0.69	0.6	0.5	0.4	8.8
F017.1	1986745	1	0.93	0.92	0.9	0.88	0.85	0.8	0.74	0.66	0.56	0.46	9.33
F017.2	1776676	1	0.92	0.91	0.9	0.88	0.84	0.78	0.71	0.62	0.51	0.41	8.82
F018.1	1845331	1	0.92	0.91	0.91	0.89	0.87	0.83	0.78	0.71	0.62	0.52	9.89
F018.2	1339971	1	0.92	0.9	0.86	0.8	0.72	0.61	0.49	0.37	0.26	0.17	6.65
F019.1	1108373	1	0.92	0.9	0.87	0.81	0.72	0.6	0.47	0.34	0.23	0.15	6.54
F019.2	1503101	1	0.93	0.91	0.9	0.87	0.82	0.76	0.68	0.58	0.48	0.37	8.51
F019.3	1762999	1	0.93	0.92	0.9	0.87	0.83	0.77	0.7	0.61	0.52	0.42	8.91
F020.1	291909	1	0.7	0.39	0.17	0.06	0.02	0.01	0	0	0	0	1.42
F020.2	1560317	1	0.93	0.92	0.9	0.87	0.83	0.77	0.7	0.6	0.49	0.39	8.71
F021.1	2070689	1	0.92	0.92	0.91	0.9	0.89	0.87	0.84	0.79	0.73	0.66	11.4
F021.2	2021240	1	0.93	0.92	0.91	0.9	0.88	0.85	0.81	0.76	0.69	0.62	11.19
F022.1	1933386	1	0.93	0.92	0.91	0.9	0.89	0.86	0.83	0.79	0.73	0.66	11.62
F022.2	1910259	1	0.93	0.92	0.91	0.9	0.87	0.84	0.79	0.73	0.65	0.56	10.33
F022.3	2318347	1	0.93	0.92	0.91	0.9	0.89	0.86	0.83	0.78	0.72	0.65	11.43
F023.1	1448569	1	0.92	0.91	0.9	0.87	0.83	0.76	0.67	0.56	0.44	0.33	8.23
F023.2	1760267	1	0.92	0.91	0.91	0.89	0.87	0.84	0.79	0.72	0.63	0.53	9.97
F023.3	1419491	1	0.92	0.91	0.89	0.86	0.81	0.73	0.63	0.51	0.4	0.29	7.77
F024.1	1818957	1	0.92	0.91	0.91	0.89	0.87	0.84	0.79	0.73	0.65	0.56	10.27
F024.2	2099881	1	0.93	0.92	0.92	0.91	0.9	0.88	0.85	0.82	0.78	0.73	12.69
F024.3	1147882	1	0.92	0.9	0.86	0.79	0.69	0.57	0.43	0.31	0.21	0.13	6.23
F025.1	2278990	1	0.93	0.92	0.91	0.9	0.89	0.87	0.84	0.8	0.74	0.68	12.01
F025.2	1649439	1	0.92	0.91	0.9	0.87	0.84	0.78	0.7	0.6	0.49	0.38	8.57
F025.3	1611017	1	0.93	0.92	0.9	0.88	0.85	0.8	0.74	0.66	0.58	0.48	9.7
F026.1	1958862	1	0.93	0.92	0.91	0.9	0.87	0.84	0.79	0.73	0.66	0.57	10.65
F026.2	1844980	1	0.93	0.92	0.91	0.89	0.87	0.84	0.79	0.73	0.65	0.56	10.54
F026.3	1932407	1	0.92	0.92	0.91	0.9	0.88	0.86	0.82	0.77	0.7	0.61	10.89
F027.1	1583402	1	0.92	0.91	0.9	0.89	0.86	0.82	0.76	0.67	0.57	0.47	9.39
F027.2	1827311	1	0.92	0.92	0.91	0.89	0.86	0.82	0.76	0.68	0.59	0.49	9.78
F027.3	1390388	1	0.93	0.92	0.9	0.87	0.83	0.77	0.69	0.59	0.49	0.39	8.73
F028.1	1578392	1	0.92	0.91	0.9	0.87	0.83	0.77	0.69	0.59	0.49	0.39	8.9
F028.2	2176382	1	0.92	0.91	0.91	0.9	0.87	0.84	0.79	0.72	0.63	0.53	9.93
F029.1	1459865	1	0.92	0.91	0.9	0.88	0.84	0.78	0.7	0.6	0.49	0.37	8.65
F029.2	2050765	1	0.92	0.92	0.91	0.9	0.88	0.84	0.79	0.73	0.64	0.54	10.17
F029.3	1684943	1	0.93	0.92	0.9	0.88	0.84	0.79	0.72	0.63	0.53	0.43	9.18
F030.1	2248210	1	0.93	0.92	0.91	0.9	0.89	0.86	0.83	0.79	0.73	0.66	11.55
F030.2	308079	1	0.73	0.46	0.25	0.12	0.06	0.03	0.01	0.01	0	0	1.79
F030.3	2070343	1	0.93	0.92	0.91	0.9	0.89	0.86	0.83	0.78	0.72	0.65	11.47
F031.1	1370619	1	0.92	0.9	0.87	0.82	0.73	0.62	0.5	0.37	0.26	0.17	6.74
F031.2	1310537	1	0.92	0.89	0.85	0.78	0.67	0.55	0.43	0.32	0.22	0.15	6.42
F031.3	1219385	1	0.92	0.88	0.82	0.72	0.6	0.47	0.35	0.25	0.17	0.11	5.75
F032.1	1770379	1	0.93	0.92	0.91	0.89	0.86	0.82	0.77	0.69	0.61	0.51	9.78
F032.2	1745236	1	0.92	0.91	0.9	0.89	0.86	0.81	0.75	0.66	0.56	0.46	9.36
F032.3	1870219	1	0.93	0.92	0.9	0.88	0.84	0.79	0.72	0.63	0.53	0.42	8.92
F033.1	1976147	1	0.93	0.92	0.91	0.89	0.86	0.82	0.77	0.7	0.61	0.52	9.93
F034.1	1644271	1	0.93	0.91	0.89	0.86	0.81	0.74	0.65	0.54	0.44	0.33	8.18
F035.1	2384807	1	0.92	0.92	0.91	0.9	0.9	0.88	0.86	0.83	0.79	0.73	12.42
F035.2	2365264	1	0.92	0.92	0.91	0.91	0.9	0.88	0.86	0.83	0.78	0.71	12.09
F035.3	2492248	1	0.93	0.92	0.92	0.91	0.9	0.88	0.86	0.84	0.8	0.75	13.21
F036.1	1992297	1	0.92	0.91	0.9	0.89	0.87	0.84	0.79	0.72	0.64	0.54	9.97
F036.2	2115474	1	0.92	0.91	0.9	0.89	0.87	0.84	0.8	0.75	0.69	0.61	10.86
F036.3	2070890	1	0.93	0.92	0.91	0.9	0.88	0.85	0.81	0.76	0.69	0.61	10.9
F036.4	1835905	1	0.92	0.91	0.9	0.89	0.87	0.84	0.79	0.72	0.63	0.54	9.99
F037.1	1695828	1	0.93	0.91	0.89	0.86	0.82	0.76	0.69	0.61	0.52	0.43	8.95
F038.1	2159526	1	0.93	0.92	0.91	0.89	0.87	0.84	0.79	0.74	0.67	0.59	10.61
F039.1	1827618	1	0.92	0.91	0.9	0.89	0.87	0.84	0.79	0.72	0.64	0.55	9.97
F039.2	1786579	1	0.92	0.91	0.9	0.89	0.86	0.82	0.77	0.69	0.6	0.49	9.51
F039.3	1732729	1	0.93	0.91	0.9	0.87	0.83	0.78	0.7	0.62	0.52	0.42	8.86
F040.1	1722921	1	0.93	0.92	0.9	0.88	0.84	0.79	0.73	0.65	0.55	0.46	9.25
F041.1	1857677	1	0.93	0.92	0.9	0.88	0.84	0.79	0.72	0.64	0.54	0.44	9.07
F041.2	1955950	1	0.92	0.91	0.9	0.89	0.86	0.83	0.77	0.7	0.61	0.5	9.45
F041.3	2144121	1	0.93	0.92	0.91	0.89	0.87	0.84	0.79	0.73	0.65	0.56	10.18
F042.1	2330767	1	0.93	0.92	0.91	0.9	0.88	0.85	0.81	0.76	0.69	0.61	10.84
F043.1	1772671	1	0.93	0.91	0.9	0.87	0.82	0.75	0.67	0.56	0.45	0.35	8.26
F044.1	1632599	1	0.93	0.92	0.91	0.89	0.86	0.82	0.76	0.69	0.6	0.51	9.85
F044.2	1817647	1	0.92	0.91	0.91	0.89	0.87	0.83	0.78	0.7	0.61	0.51	9.61
F044.3	1474444	1	0.93	0.91	0.9	0.87	0.82	0.76	0.67	0.57	0.46	0.36	8.29
F045.1	2298316	1	0.93	0.92	0.92	0.91	0.89	0.88	0.85	0.82	0.77	0.71	12.43
F045.2	2211475	1	0.92	0.92	0.91	0.9	0.88	0.86	0.83	0.79	0.74	0.68	11.95
F045.3	2245947	1	0.93	0.92	0.92	0.91	0.9	0.88	0.85	0.82	0.78	0.73	13.08
F046.1	2559534	1	0.92	0.92	0.91	0.91	0.9	0.89	0.88	0.85	0.82	0.78	13.65
F046.2	2611701	1	0.92	0.92	0.91	0.91	0.9	0.89	0.87	0.85	0.81	0.77	13.31
F046.3	2190919	1	0.93	0.92	0.91	0.9	0.88	0.86	0.82	0.77	0.71	0.63	11.26
F047.1	2039722	1	0.92	0.91	0.91	0.9	0.88	0.85	0.8	0.74	0.65	0.55	10.09
F047.2	1802619	1	0.93	0.92	0.91	0.89	0.86	0.82	0.76	0.69	0.6	0.5	9.69
F048.1	2161891	1	0.93	0.92	0.91	0.9	0.87	0.84	0.8	0.74	0.66	0.58	10.44
F048.2	2251491	1	0.92	0.92	0.91	0.9	0.88	0.86	0.82	0.76	0.68	0.59	10.46
F048.3	2075468	1	0.92	0.91	0.91	0.9	0.88	0.85	0.8	0.73	0.64	0.54	10
F049.1	2134000	1	0.93	0.92	0.91	0.9	0.88	0.85	0.82	0.77	0.7	0.62	11.01
F049.2	2151874	1	0.92	0.92	0.91	0.9	0.89	0.86	0.83	0.77	0.7	0.61	10.75
F049.3	1571132	1	0.92	0.91	0.88	0.84	0.78	0.7	0.59	0.48	0.37	0.27	7.66
F050.1	1511539	1	0.92	0.9	0.88	0.84	0.77	0.69	0.58	0.47	0.36	0.26	7.44
F050.2	1826545	1	0.92	0.91	0.9	0.89	0.86	0.81	0.74	0.65	0.54	0.43	9.03
F050.3	1897532	1	0.92	0.91	0.91	0.89	0.87	0.82	0.76	0.68	0.58	0.47	9.39
F051.1	1582103	1	0.92	0.91	0.9	0.87	0.83	0.76	0.68	0.57	0.46	0.35	8.28
F051.2	2264356	1	0.92	0.91	0.91	0.89	0.87	0.83	0.77	0.68	0.58	0.47	9.35
F051.3	2146299	1	0.93	0.92	0.91	0.9	0.87	0.84	0.8	0.74	0.66	0.57	10.42
F052.1	2204962	1	0.93	0.92	0.92	0.91	0.9	0.88	0.86	0.82	0.78	0.73	12.86
F052.2	1845845	1	0.92	0.92	0.91	0.9	0.88	0.86	0.82	0.76	0.69	0.6	10.67
F053.1	1647016	1	0.92	0.91	0.9	0.88	0.84	0.78	0.69	0.59	0.48	0.37	8.53
F053.2	1801733	1	0.92	0.91	0.9	0.89	0.86	0.81	0.74	0.65	0.55	0.44	9.15
F053.3	1840563	1	0.93	0.92	0.91	0.89	0.86	0.82	0.76	0.68	0.6	0.5	9.73
F054.1	1570736	1	0.93	0.92	0.9	0.87	0.83	0.77	0.7	0.6	0.5	0.39	8.78
F054.2	2114536	1	0.92	0.92	0.91	0.91	0.9	0.88	0.86	0.83	0.78	0.71	12.03
F054.3	1732962	1	0.93	0.92	0.91	0.89	0.86	0.81	0.75	0.67	0.58	0.48	9.56
F055.1	2147877	1	0.93	0.92	0.91	0.9	0.88	0.86	0.82	0.77	0.7	0.62	11.03
F055.2	2282484	1	0.92	0.92	0.91	0.9	0.89	0.87	0.83	0.78	0.71	0.62	10.77
F055.3	2246236	1	0.93	0.92	0.92	0.9	0.89	0.86	0.83	0.79	0.73	0.65	11.45
F056.1	1032047	1	0.92	0.88	0.81	0.71	0.59	0.46	0.33	0.22	0.14	0.08	5.44
F056.2	972045	1	0.91	0.87	0.79	0.68	0.54	0.39	0.27	0.17	0.1	0.06	4.95
F056.3	1143422	1	0.92	0.9	0.86	0.8	0.71	0.6	0.48	0.36	0.26	0.17	6.64
F057.1	1831098	1	0.93	0.91	0.89	0.86	0.82	0.77	0.72	0.65	0.58	0.5	9.93
F057.2	1278081	1	0.91	0.89	0.84	0.77	0.68	0.58	0.47	0.36	0.26	0.19	6.52
F058.1	1233809	1	0.92	0.9	0.86	0.8	0.71	0.61	0.5	0.39	0.29	0.21	6.84
F058.2	1617136	1	0.93	0.91	0.89	0.86	0.82	0.76	0.68	0.6	0.5	0.41	8.85
F058.3	602136	1	0.87	0.75	0.56	0.36	0.21	0.11	0.05	0.02	0.01	0.01	3.07
F059.1	797544	1	0.89	0.82	0.68	0.52	0.35	0.21	0.12	0.06	0.03	0.02	3.86
F059.2	1563010	1	0.93	0.92	0.9	0.87	0.84	0.78	0.71	0.62	0.52	0.42	9.07
F060.1	1641680	1	0.92	0.9	0.88	0.83	0.77	0.68	0.57	0.46	0.35	0.25	7.27
F060.2	1514350	1	0.92	0.9	0.87	0.82	0.75	0.65	0.55	0.44	0.33	0.24	7.07
F060.3	1826888	1	0.92	0.91	0.89	0.86	0.82	0.75	0.68	0.59	0.5	0.4	8.69
F061.1	1864873	1	0.92	0.91	0.9	0.88	0.85	0.8	0.73	0.64	0.53	0.43	8.87
F061.2	2129101	1	0.92	0.91	0.9	0.88	0.85	0.81	0.75	0.68	0.59	0.49	9.44
F061.3	1745142	1	0.92	0.91	0.88	0.84	0.77	0.69	0.6	0.49	0.39	0.29	7.63
F062.1	1652891	1	0.93	0.91	0.89	0.86	0.81	0.74	0.65	0.54	0.43	0.32	8.04
F062.2	1846356	1	0.92	0.91	0.9	0.88	0.84	0.79	0.71	0.61	0.5	0.38	8.59
F063.1	1476594	1	0.92	0.91	0.89	0.84	0.78	0.7	0.6	0.49	0.38	0.28	7.62
F063.2	1181294	1	0.91	0.88	0.83	0.75	0.64	0.52	0.4	0.28	0.19	0.12	5.96
F063.3	1797230	1	0.93	0.91	0.89	0.86	0.8	0.73	0.64	0.53	0.42	0.32	8
F064.1	1781760	1	0.92	0.91	0.9	0.87	0.83	0.77	0.69	0.59	0.48	0.37	8.39
F065.1	1969523	1	0.92	0.92	0.91	0.9	0.89	0.87	0.83	0.78	0.71	0.62	10.86
F066.1	1621422	1	0.92	0.91	0.9	0.87	0.83	0.76	0.67	0.56	0.45	0.33	8.18
F066.2	1940803	1	0.92	0.91	0.91	0.89	0.87	0.84	0.79	0.72	0.63	0.53	9.86
F066.3	1908555	1	0.93	0.92	0.91	0.89	0.85	0.81	0.74	0.66	0.57	0.46	9.32
F067.1	2045236	1	0.92	0.92	0.91	0.91	0.9	0.88	0.86	0.83	0.78	0.72	12.09
F067.2	2160861	1	0.92	0.92	0.91	0.9	0.89	0.87	0.84	0.8	0.73	0.65	11.2
F067.3	2218029	1	0.93	0.92	0.92	0.91	0.89	0.87	0.84	0.8	0.75	0.69	11.93
F067.4	2092034	1	0.92	0.92	0.91	0.9	0.89	0.88	0.85	0.81	0.75	0.68	11.53
F068.1	1799631	1	0.93	0.92	0.91	0.89	0.86	0.82	0.76	0.69	0.6	0.5	9.72
F068.2	2078617	1	0.92	0.92	0.91	0.9	0.89	0.87	0.84	0.79	0.72	0.64	11.02
F068.3	2103945	1	0.93	0.92	0.91	0.9	0.89	0.87	0.84	0.81	0.76	0.7	12.22
F068.4	2315542	1	0.92	0.92	0.91	0.91	0.9	0.89	0.88	0.86	0.82	0.78	13.16
F069.1	2120325	1	0.92	0.92	0.91	0.91	0.9	0.89	0.87	0.85	0.81	0.76	12.87
F069.2	2112867	1	0.92	0.92	0.91	0.91	0.9	0.89	0.87	0.85	0.81	0.76	12.89
F069.3	2281667	1	0.93	0.92	0.92	0.91	0.89	0.88	0.85	0.82	0.77	0.71	12.37
F070.1	2214700	1	0.93	0.92	0.92	0.91	0.9	0.88	0.86	0.83	0.79	0.74	13.03
F070.2	2211059	1	0.92	0.92	0.91	0.91	0.9	0.88	0.86	0.82	0.77	0.7	11.77
F070.3	1939646	1	0.93	0.92	0.92	0.9	0.89	0.86	0.83	0.78	0.72	0.65	11.39
F071.1	1945154	1	0.93	0.92	0.91	0.89	0.86	0.82	0.77	0.7	0.61	0.51	9.89
F071.2	2386894	1	0.93	0.92	0.91	0.9	0.88	0.85	0.82	0.76	0.7	0.62	10.92
F072.1	2299925	1	0.93	0.92	0.92	0.9	0.89	0.87	0.84	0.8	0.74	0.67	11.65
F072.2	2096606	1	0.92	0.91	0.91	0.9	0.88	0.85	0.81	0.75	0.67	0.57	10.29
F073.1	1658888	1	0.93	0.92	0.91	0.89	0.86	0.82	0.77	0.7	0.61	0.51	9.89
F073.2	1887837	1	0.92	0.92	0.91	0.9	0.89	0.86	0.82	0.76	0.69	0.6	10.73
F073.3	2131870	1	0.93	0.92	0.91	0.9	0.88	0.86	0.82	0.77	0.7	0.62	11.01
F074.1	1773209	1	0.93	0.92	0.91	0.89	0.87	0.83	0.78	0.71	0.62	0.53	9.88
F074.2	1760920	1	0.93	0.92	0.91	0.9	0.88	0.85	0.8	0.75	0.67	0.59	10.52
F075.1	1508223	1	0.92	0.91	0.9	0.88	0.84	0.78	0.7	0.6	0.48	0.37	8.39
F075.2	1342121	1	0.92	0.91	0.9	0.87	0.83	0.77	0.69	0.58	0.47	0.36	8.28
F075.3	1652104	1	0.93	0.92	0.9	0.88	0.85	0.8	0.73	0.65	0.55	0.45	9.06
F075.4	1638641	1	0.93	0.92	0.9	0.88	0.85	0.81	0.74	0.66	0.57	0.46	9.23
F076.1	2090932	1	0.92	0.92	0.91	0.9	0.89	0.88	0.85	0.81	0.76	0.69	11.76
F076.2	1796430	1	0.92	0.91	0.9	0.89	0.86	0.82	0.76	0.67	0.57	0.46	9.3
F076.3	2386552	1	0.93	0.92	0.91	0.9	0.89	0.86	0.83	0.78	0.72	0.65	11.74
F077.1	1940666	1	0.93	0.92	0.91	0.89	0.86	0.81	0.76	0.68	0.6	0.5	9.69
F077.2	1699783	1	0.93	0.92	0.9	0.87	0.83	0.78	0.7	0.61	0.51	0.41	8.78
F078.1	2055400	1	0.92	0.92	0.91	0.91	0.9	0.88	0.86	0.83	0.79	0.72	12.09
F078.2	2871252	1	0.93	0.92	0.91	0.9	0.87	0.84	0.79	0.73	0.65	0.56	10.4
F079.1	2098836	1	0.93	0.92	0.91	0.9	0.88	0.85	0.81	0.76	0.69	0.61	10.87
F079.2	1950284	1	0.92	0.92	0.91	0.9	0.88	0.86	0.82	0.77	0.7	0.61	10.67
F079.3	2137851	1	0.93	0.92	0.91	0.9	0.89	0.87	0.84	0.79	0.74	0.67	11.63
F079.4	1977012	1	0.92	0.92	0.91	0.9	0.89	0.87	0.84	0.79	0.73	0.65	11.1
F079.5	2254935	1	0.93	0.92	0.92	0.91	0.89	0.87	0.85	0.81	0.76	0.7	12.18
F079.6	1688889	1	0.93	0.92	0.91	0.89	0.86	0.83	0.77	0.7	0.62	0.52	9.96
F079.7	2030374	1	0.92	0.92	0.91	0.91	0.9	0.88	0.86	0.83	0.78	0.71	11.94
F080.1	2765086	1	0.93	0.92	0.92	0.91	0.9	0.89	0.87	0.85	0.82	0.77	13.68
F081.1	1873490	1	0.93	0.92	0.91	0.89	0.86	0.82	0.77	0.7	0.63	0.55	10.25
F082.1	2034372	1	0.93	0.92	0.91	0.88	0.85	0.81	0.75	0.67	0.58	0.49	9.55
F082.2	905646	1	0.9	0.85	0.75	0.61	0.44	0.3	0.18	0.1	0.05	0.03	4.44
F083.1	1249326	1	0.92	0.9	0.86	0.8	0.71	0.6	0.48	0.36	0.25	0.17	6.61
F083.2	1505295	1	0.93	0.91	0.89	0.85	0.79	0.71	0.61	0.5	0.39	0.29	7.88
F084.1	1096292	1	0.92	0.9	0.86	0.79	0.69	0.56	0.44	0.32	0.22	0.14	6.41
F084.2	2003280	1	0.92	0.91	0.91	0.9	0.88	0.85	0.81	0.76	0.69	0.61	10.79
F085.1	1906426	1	0.92	0.92	0.91	0.9	0.87	0.84	0.79	0.72	0.63	0.53	10.16
F085.2	1896499	1	0.93	0.92	0.91	0.9	0.88	0.85	0.8	0.75	0.68	0.59	10.75
F085.3	1140244	1	0.92	0.9	0.85	0.78	0.67	0.54	0.41	0.28	0.18	0.11	6.12
F086.1	2194275	1	0.92	0.92	0.91	0.9	0.89	0.87	0.85	0.81	0.76	0.7	12.04
F087.1	2289189	1	0.93	0.92	0.92	0.91	0.89	0.87	0.84	0.8	0.75	0.68	12.02
F087.2	2036179	1	0.92	0.92	0.91	0.89	0.87	0.83	0.78	0.7	0.62	0.52	10.12
F087.3	1512297	1	0.93	0.92	0.9	0.88	0.84	0.79	0.72	0.63	0.52	0.42	8.9
F088.1	1705455	1	0.92	0.91	0.91	0.9	0.88	0.85	0.8	0.73	0.65	0.55	10.3
F088.2	2416778	1	0.92	0.92	0.91	0.9	0.89	0.87	0.84	0.8	0.74	0.66	11.29
F088.3	833910	1	0.9	0.83	0.71	0.55	0.4	0.26	0.15	0.09	0.05	0.02	4.18
F089.1	2254890	1	0.92	0.91	0.91	0.9	0.89	0.88	0.85	0.81	0.76	0.69	11.64
F089.2	1914921	1	0.92	0.91	0.89	0.86	0.81	0.74	0.65	0.55	0.45	0.36	8.63
F089.3	2410842	1	0.93	0.92	0.91	0.9	0.88	0.86	0.82	0.77	0.71	0.63	11.1
F089.4	1076487	1	0.91	0.87	0.79	0.67	0.52	0.37	0.24	0.14	0.08	0.04	4.86
F089.5	793395	1	0.9	0.82	0.69	0.53	0.36	0.22	0.13	0.07	0.03	0.02	3.95
F090.1	369570	1	0.76	0.49	0.25	0.11	0.04	0.02	0.01	0	0	0	1.74
F090.2	1731022	1	0.92	0.91	0.89	0.85	0.79	0.71	0.6	0.48	0.36	0.25	7.51
F091.1	2276234	1	0.93	0.92	0.91	0.9	0.88	0.84	0.8	0.74	0.67	0.58	10.52
F091.2	2213187	1	0.92	0.91	0.91	0.89	0.88	0.85	0.81	0.76	0.69	0.62	10.97
F091.3	2207525	1	0.93	0.92	0.91	0.9	0.87	0.84	0.81	0.76	0.7	0.63	11.39
F092.1	2200894	1	0.93	0.92	0.91	0.9	0.88	0.85	0.81	0.76	0.7	0.62	11.03
F092.2	2252223	1	0.92	0.91	0.91	0.9	0.88	0.86	0.82	0.77	0.71	0.63	11.02
F092.3	2212165	1	0.93	0.92	0.91	0.89	0.87	0.83	0.79	0.72	0.64	0.55	10.22
F093.1	2271499	1	0.93	0.92	0.91	0.9	0.88	0.86	0.82	0.77	0.71	0.63	11.13
F093.2	2366333	1	0.92	0.91	0.91	0.9	0.88	0.85	0.8	0.74	0.66	0.57	10.27
F093.3	2551477	1	0.93	0.92	0.92	0.91	0.9	0.88	0.86	0.83	0.79	0.74	12.8
F094.1	2238187	1	0.93	0.92	0.91	0.89	0.87	0.84	0.79	0.73	0.66	0.58	10.52
F094.2	2143680	1	0.92	0.91	0.91	0.9	0.88	0.85	0.8	0.73	0.65	0.55	10.09
F094.3	2136130	1	0.93	0.92	0.91	0.89	0.87	0.84	0.79	0.73	0.65	0.56	10.29
F095.1	2376297	1	0.93	0.92	0.91	0.9	0.89	0.87	0.84	0.8	0.75	0.69	11.9
F096.1	2516433	1	0.93	0.92	0.91	0.89	0.86	0.82	0.76	0.7	0.63	0.55	10.48
F097.1	788991	1	0.91	0.85	0.74	0.59	0.43	0.29	0.17	0.1	0.05	0.03	4.43
F097.2	2686213	1	0.92	0.92	0.91	0.91	0.9	0.88	0.86	0.83	0.78	0.71	12.32
F097.3	2522914	1	0.93	0.92	0.92	0.91	0.89	0.87	0.85	0.81	0.76	0.7	12.32
F098.1	2156695	1	0.92	0.92	0.91	0.9	0.89	0.88	0.85	0.81	0.75	0.68	11.65
F098.2	2395414	1	0.92	0.92	0.91	0.91	0.9	0.89	0.87	0.84	0.8	0.75	12.99
F098.3	2235314	1	0.93	0.92	0.92	0.91	0.9	0.88	0.85	0.82	0.78	0.72	12.9
F099.1	2215359	1	0.93	0.92	0.92	0.91	0.89	0.87	0.85	0.81	0.76	0.7	12.36
F099.2	2253338	1	0.92	0.92	0.91	0.9	0.89	0.88	0.85	0.81	0.75	0.68	11.64
F099.3	2041126	1	0.93	0.92	0.91	0.9	0.88	0.86	0.83	0.78	0.72	0.65	11.41
F100.1	2175969	1	0.93	0.92	0.91	0.9	0.89	0.86	0.83	0.79	0.74	0.68	12.04
F100.2	2027887	1	0.92	0.92	0.91	0.9	0.89	0.87	0.84	0.79	0.73	0.66	11.37
F100.3	2267369	1	0.93	0.92	0.91	0.9	0.87	0.84	0.79	0.74	0.66	0.58	10.62
F101.1	2368764	1	0.93	0.92	0.92	0.91	0.89	0.88	0.85	0.82	0.78	0.73	13.42
F101.2	1973330	1	0.92	0.91	0.91	0.89	0.88	0.85	0.8	0.74	0.67	0.58	10.51
F101.3	2164050	1	0.93	0.92	0.91	0.9	0.88	0.85	0.81	0.76	0.69	0.62	11.12
F102.1	1882750	1	0.92	0.92	0.91	0.89	0.87	0.83	0.77	0.69	0.6	0.49	9.68
F102.2	2092105	1	0.92	0.92	0.91	0.9	0.89	0.86	0.82	0.77	0.69	0.61	10.7
F102.3	2032765	1	0.93	0.92	0.9	0.88	0.85	0.8	0.74	0.66	0.56	0.46	9.4
F103.1	2147507	1	0.93	0.92	0.91	0.9	0.88	0.85	0.81	0.76	0.7	0.62	11.11
F103.2	877518	1	0.9	0.85	0.75	0.6	0.44	0.3	0.18	0.1	0.06	0.03	4.5
F103.3	2173304	1	0.93	0.92	0.91	0.9	0.88	0.85	0.81	0.76	0.7	0.62	11.07
F104.1	2024117	1	0.92	0.92	0.91	0.9	0.9	0.88	0.86	0.82	0.77	0.7	11.88
F104.2	2415145	1	0.92	0.92	0.91	0.91	0.9	0.89	0.88	0.85	0.82	0.77	13.22
F104.3	2180656	1	0.93	0.92	0.92	0.91	0.89	0.87	0.85	0.81	0.77	0.71	12.28
F105.1	2352044	1	0.92	0.92	0.91	0.9	0.89	0.88	0.85	0.82	0.79	0.74	12.98
F105.2	2287765	1	0.92	0.92	0.91	0.9	0.89	0.88	0.86	0.82	0.78	0.73	12.66
F105.3	2418326	1	0.93	0.92	0.92	0.91	0.89	0.87	0.84	0.81	0.76	0.7	12.29
F106.1	2684616	1	0.93	0.93	0.92	0.91	0.9	0.89	0.87	0.85	0.82	0.78	13.89
F106.2	2424809	1	0.92	0.92	0.91	0.91	0.9	0.9	0.88	0.87	0.84	0.81	14.05
F106.3	2228540	1	0.93	0.92	0.92	0.91	0.89	0.87	0.84	0.79	0.74	0.67	11.78
F107.1	2179978	1	0.93	0.92	0.91	0.9	0.89	0.87	0.84	0.8	0.74	0.68	11.88
F107.2	2290117	1	0.92	0.92	0.91	0.9	0.89	0.88	0.85	0.81	0.75	0.68	11.54
F107.3	2022672	1	0.93	0.92	0.91	0.9	0.88	0.86	0.82	0.77	0.71	0.63	11.24
F108.1	2864540	1	0.92	0.92	0.91	0.9	0.9	0.89	0.87	0.84	0.81	0.76	13.24
F108.2	3044748	1	0.92	0.92	0.91	0.9	0.89	0.87	0.85	0.81	0.76	0.7	11.98
F108.3	2372466	1	0.93	0.92	0.92	0.91	0.89	0.88	0.85	0.82	0.77	0.72	12.71
F109.1	2377866	1	0.92	0.92	0.91	0.9	0.89	0.87	0.84	0.81	0.76	0.7	12.36
F109.2	2020179	1	0.93	0.92	0.91	0.89	0.87	0.83	0.79	0.74	0.69	0.62	11.34
F109.3	2141600	1	0.92	0.91	0.91	0.9	0.88	0.86	0.83	0.79	0.74	0.68	12.24
F110.1	2052657	1	0.92	0.92	0.91	0.9	0.89	0.87	0.85	0.8	0.75	0.67	11.53
F110.2	2268075	1	0.93	0.92	0.91	0.89	0.87	0.84	0.79	0.73	0.65	0.56	10.36
F111.1	2286260	1	0.93	0.92	0.91	0.9	0.88	0.86	0.83	0.78	0.72	0.65	11.47
F111.2	2006693	1	0.92	0.92	0.91	0.9	0.88	0.85	0.81	0.75	0.68	0.59	10.56
F112.1	2361022	1	0.93	0.92	0.91	0.89	0.86	0.82	0.77	0.7	0.62	0.53	9.97
F113.1	1559655	1	0.92	0.91	0.9	0.88	0.84	0.78	0.69	0.58	0.47	0.36	8.4
F114.1	1663278	1	0.93	0.92	0.9	0.88	0.84	0.79	0.71	0.62	0.52	0.41	8.92
