## Supplemental Table S5 for "Unravelling undiagnosed rare disease cases by HiFi long-read genome sequencing"

### Sheet: Blad1
Chromosome	LocusStart	LocusEnd	GeneName	Motifs	Structure
chr1	57367043	57367119	DAB1	AAAAT,GAAAT	(AAAAT)n(GAAAT)n(AAAAT)n
chr1	146228800	146228822	NOTCH2NLC	GGC	(GGC)n
chr1	149390802	149390841	NOTCH2NL	GGC	(GGC)n
chr10	79826383	79826404	NUTM2B-AS1	CGG	(CGG)n
chr10	93702522	93702547	FRA10AC1	CCG	(CCG)n
chr11	66744821	66744850	C11ORF80	GCG	(GCG)n
chr11	119206289	119206322	CBL	CGG	(CGG)n
chr12	6936716	6936773	ATN1	CAG	(CAG)n
chr12	50505001	50505022	DIP2B	GGC	(GGC)n
chr12	111598949	111599018	ATXN2	GCT	(GCT)n
chr13	70139353	70139428	ATXN8	CTA,CTG	(CTA)n(CTG)n
chr13	99985448	99985494	ZIC2	GCN	(GCN)n
chr14	23321472	23321490	PABPN1	GCG	(GCG)n
chr14	92071009	92071042	ATXN3	GCT	(GCT)n
chr15	22786677	22786701	NIPA1	GCG	(GCG)n
chr16	17470907	17470923	XYLT1	GCC	(GCC)n
chr16	24613439	24613530	TNRC6A	TTTTA,TTTCA	(TTTTA)n(TTTCA)n(TTTTA)n
chr16	66490398	66490467	BEAN1	TGGAA,TAAAA	(TGGAA)n(TAAAA)n
chr16	87604287	87604329	JPH3	CTG	(CTG)n
chr18	55586155	55586227	TCF4	CAG	(CAG)n
chr19	13207858	13207897	CACNA1A	CTG	(CTG)n
chr19	14496041	14496074	GIPC1	CCG	(CCG)n
chr19	18786034	18786050	COMP	GTC	(GTC)n
chr19	45770204	45770264	DMPK	CAG	(CAG)n
chr2	96197066	96197122	STARD7	TGAAA,TAAAA	(TGAAA)n(TAAAA)n
chr2	100104799	100104824	AFF3	GCC	(GCC)n
chr2	176093058	176093104	HOXD13	GCN	(GCN)n
chr2	190880872	190880920	GLS	GCA	(GCA)n
chr20	2652733	2652775	NOP56	GGCCTG,CGCCTG	(GGCCTG)n(CGCCTG)n
chr21	43776443	43776479	CSTB	CGCGGGGCGGGG	(CGCGGGGCGGGG)n
chr22	45795354	45795424	ATXN10	ATTCT	(ATTCT)n
chr3	63912684	63912726	ATXN7	GCA,GCC	(GCA)n(GCC)n
chr3	129172576	129172732	CNBP	CAGG,CAGA,CA	(CAGG)n(CAGA)n(CA)n
chr3	138946020	138946063	FOXL2	NGC	(NGC)n
chr3	183712187	183712223	YEATS2	TTTTA,TTTCA	(TTTTA)n(TTTCA)n
chr4	3074876	3074966	HTT	CAG,CCG	(CAG)nCAACAG(CCG)n
chr4	39348424	39348479	RFC1	AAAAG,AAAGG,AAGGG,AAGAG,AGAGG,AACGG,GGGAC,AAAGGG	<RFC1>
chr4	41745972	41746032	PHOX2B	GCN	(GCN)n
chr4	159342526	159342617	RAPGEF2	TTTTA,TTTCA	(TTTTA)n(TTTCA)n(TTTTA)n
chr5	10356346	10356412	MARCHF6	TTTTA,TTTCA	(TTTTA)n(TTTCA)n
chr5	146878727	146878757	PPP2R2B	GCT	(GCT)n
chr6	16327633	16327723	ATXN1	TGC	(TGC)n
chr6	45422750	45422802	RUNX2	GCN	(GCN)n
chr6	170561906	170562017	TBP	GCA	(GCA)n
chr7	27199825	27199862	HOXA13	NGC	(NGC)n
chr7	55887601	55887640	ZNF713	CGG	(CGG)n
chr8	104588972	104589000	LRP12	CCG	(CCG)n
chr8	118366815	118366919	SAMD12	TGAAA,TAAAA	(TGAAA)n(TAAAA)n
chr9	27573528	27573546	C9ORF72	GGCCCC	(GGCCCC)n
chr9	69037261	69037304	FXN	A,GAA	(A)n(GAA)n
chrX	25013649	25013698	ARX	GCG	(GCG)n
chrX	67545316	67545385	AR	GCA	(GCA)n
chrX	140504316	140504362	SOX3	NGC	(NGC)n
chrX	147912050	147912110	FMR1	CGG	(CGG)n
chrX	148500631	148500691	AFF2	GCC	(GCC)n
chrX	149631763	149631782	TMEM185A	GCC	(GCC)n
